# Systematic comparison of observational and Mendelian Randomization estimates for cardiometabolic proteomic signatures

**DOI:** 10.64898/2025.12.02.25341031

**Authors:** Thorarinn Jonmundsson, Valur Emilsson, Elisabet A. Frick, Heida Bjarnadottir, Eva Jacobsen, Thor Aspelund, Lenore J. Launer, Joseph J. Loureiro, Anthony P. Orth, Nancy Finkel, Vilmundur Gudnason, Valborg Gudmundsdottir

## Abstract

Proteomic Mendelian randomization (MR) studies have gained widespread interest due to their potential to reveal novel therapeutic targets. Discrepancies are often reported between observational and genetic estimates of protein-trait associations, but the factors influencing directional agreement remain poorly understood. We systematically evaluated overlaps and directional agreement between observational associations and bi-directional two-sample MR estimates for 7,288 serum protein measurements across 25 cardiometabolic traits in the AGES-RS cohort (n = 5,364). Overall, our findings demonstrate that the proteomic signatures of cardiometabolic traits appear to be predominantly shaped by reverse causation, as observational associations significantly overlapped with those from the reverse (protein → phenotype) MR and showed nearly uniform directional agreement (median 100%). By contrast, observational signatures did generally not enrich for forward (phenotype → protein) MR associations and showed only weak directional agreement (median 55%), suggesting the two approaches largely capture orthogonal biological pathways where causal signals potentially reflect the effects of widespread molecular pleiotropy. Restricting causal analyses to observationally significant proteins proved both limiting and redundant, disproportionately enriching for reverse and ambiguous causal associations. Coding variant burden was the strongest positive predictor of directional agreement for forward MR estimates, possibly reflecting their direct effects on protein structure and function. Although forward MR remains a valuable approach for prioritizing causal candidates, our findings caution against interpreting circulating levels as direct causal exposures.
