## Supplementary Table 2 for "Systematic comparison of observational and Mendelian Randomization estimates for cardiometabolic proteomic signatures"

### Sheet: s2_phenotype_categories
Table S2. Summary of cardiometabolic phenotypes and protein signature sizes in AGES-RS.
Phenotypes were classified as either diseases or risk factors (Trait type), with further subdivision into incident or prevalent traits (Status). Each phenotype was assigned to one of eight biological groups. The protein signature size reflects the number of SOMAmers significantly associated (P < 0.05 / 7,288) with the phenotype in multivariable regression models.
Trait type	Status	Group	Phenotype	Protein signature size		Summary statistics
Disease	Incident	Arrhythmia	Atrial fibrillation (incident)	281			Overall	Disease	Risk factor
Disease	Prevalent	Arrhythmia	Atrial fibrillation (prevalent)	4109		Median	873	248.5	2356
Disease	Incident	Atherosclerosis	Coronary artery disease (incident)	71		Q1	136	82.75	1778
Disease	Prevalent	Atherosclerosis	Coronary artery disease (prevalent)	747		Q3	2429	778.5	2696
Disease	Incident	Heart failure	Heart failure (incident)	306
Disease	Prevalent	Heart failure	Heart failure (prevalent)	1519			Prevalent	Incident
Disease	Incident	Atherosclerosis	Myocardial infarction (incident)	82		Median	810	102
Disease	Prevalent	Atherosclerosis	Myocardial infarction (prevalent)	83		Q1	348.75	73.75
Disease	Incident	Atherosclerosis	Stroke (incident)	2		Q3	1357.5	241.25
Disease	Prevalent	Atherosclerosis	Stroke (prevalent)	216
Disease	Incident	Diabetes	Type 2 diabetes (incident)	122
Disease	Prevalent	Diabetes	Type 2 diabetes (prevalent)	873
Risk factor	Risk factor	Anthropomorphic	Body mass index	2696
Risk factor	Risk factor	Blood pressure	Diastolic blood pressure	152
Risk factor	Risk factor	Diabetes	Fasting glucose	1778
Risk factor	Risk factor	Diabetes	Fasting insulin	2356
Risk factor	Risk factor	Lipids	HDL cholesterol	2286
Risk factor	Risk factor	Diabetes	HbA1c	2429
Risk factor	Risk factor	Lipids	LDL cholesterol	2311
Risk factor	Risk factor	Blood pressure	Pulse pressure	104
Risk factor	Risk factor	Blood pressure	Systolic blood pressure	136
Risk factor	Risk factor	Lipids	Total cholesterol	2642
Risk factor	Risk factor	Lipids	Triglycerides	3624
Risk factor	Risk factor	Kidney function	eGFR	4124
Risk factor	Risk factor	Lipids	non-HDL cholesterol	3193
