## Supplementary Table 4 for "Systematic comparison of observational and Mendelian Randomization estimates for cardiometabolic proteomic signatures"

### Sheet: s5_cis_coverage_signature
Supplementary Table S4. Cis-instrument coverage within phenotype-specific proteomic signatures.
For each phenotype, the table reports the total number of SOMAmers in the proteomic signature, the number with at least one matched cis-instrument, and the number without. The final column shows the proportion of the proteomic signature covered by cis-instruments (with cis-instruments/proteomic signature size).
This table provides the data used to generate Supplementary Figure 2A.
Trait type	Group	Phenotype	Variable	Proteomic signature size	With cis-instruments	Without cis-instruments	cis-instrument coverage		Summary statistics
Disease	Diabetes	Type 2 diabetes (incident)	a2dm2	122	74	48	0.606557		Median cis-coverage (%):	0.387577
Disease	Arrhythmia	Atrial fibrillation (incident)	af_a	281	115	166	0.409253		Q1 cis-coverage (%):	0.329354
Disease	Arrhythmia	Atrial fibrillation (prevalent)	afibprevalent	4109	1097	3012	0.266975		Q3 cis-coverage (%):	0.519608
Disease	Atherosclerosis	Coronary artery disease (incident)	chdeventa	71	33	38	0.464789
Disease	Atherosclerosis	Coronary artery disease (prevalent)	chdeventb	747	288	459	0.385542
Disease	Heart failure	Heart failure (incident)	chfregeventa	306	159	147	0.519608
Disease	Heart failure	Heart failure (prevalent)	chfregeventb	1519	365	1154	0.24029
Disease	Diabetes	Type 2 diabetes (prevalent)	dm2	873	503	370	0.576174
Disease	Atherosclerosis	Myocardial infarction (incident)	mieventa	82	32	50	0.390244
Disease	Atherosclerosis	Myocardial infarction (prevalent)	mieventb	83	51	32	0.614458
Disease	Atherosclerosis	Stroke (incident)	strokeeventa	2	1	1	0.5
Disease	Atherosclerosis	Stroke (prevalent)	strokeeventb	216	31	185	0.143519
Risk factor	Anthropomorphic	Body mass index	bmi	2696	979	1717	0.363131
Risk factor	BORK	Diastolic blood pressure	did	152	99	53	0.651316
Risk factor	Kidney function	eGFR	egfr	4124	1223	2901	0.296557
Risk factor	Lipids	non-HDL cholesterol	non_hdl_chol	3193	1009	2184	0.316004
Risk factor	Blood pressure	Pulse pressure	pulse_pressure	104	66	38	0.634615
Risk factor	Lipids	Total cholesterol	s_chol	2642	932	1710	0.352763
Risk factor	BORK	Fasting glucose	s_glu	1778	704	1074	0.395951
Risk factor	Diabetes	HbA1c	s_hba1c	2429	800	1629	0.329354
Risk factor	Lipids	HDL cholesterol	s_hdlc2	2286	886	1400	0.387577
Risk factor	Diabetes	Fasting insulin	s_insulin	2356	792	1564	0.336163
Risk factor	Lipids	LDL cholesterol	s_ldl	2311	813	1498	0.351796
Risk factor	Lipids	Triglycerides	s_tg	3624	1073	2551	0.296082
Risk factor	Blood pressure	Systolic blood pressure	sys	136	82	54	0.602941
