## Supplementary Table 5 for "Systematic comparison of observational and Mendelian Randomization estimates for cardiometabolic proteomic signatures"

### Sheet: results_cis_enrichment_in_tail
Supplementary Table S5. Cis-enrichment in Bonferroni tail
For each phenotype, the table reports the log-odds ratio (LOR) of cis-enrichment.
Trait	Group	Phenotype	Event	Estimate (LOR)	Standard error	Conf. low	Conf. high	Statistic	P	P < 0.05
Disease	Arrhythmia	Atrial fibrillation (incident)	af_a	0.589	0.124	0.345	0.832	4.74	2.14e-06	1
Disease	Arrhythmia	Atrial fibrillation (prevalent)	afibprevalent	-0.178	0.0523	-0.281	-0.0757	-3.41	0.000656	1
Disease	Atherosclerosis	Coronary artery disease (incident)	chdeventa	0.798	0.239	0.329	1.27	3.34	0.000852	1
Disease	Atherosclerosis	Coronary artery disease (prevalent)	chdeventb	0.523	0.0802	0.366	0.68	6.53	6.71e-11	1
Disease	Heart failure	Heart failure (incident)	chfregeventa	1.09	0.118	0.861	1.32	9.28	1.65e-20	1
Disease	Heart failure	Heart failure (prevalent)	chfregeventb	-0.24	0.0667	-0.37	-0.109	-3.59	0.000329	1
Disease	Atherosclerosis	Myocardial infarction (incident)	mieventa	0.52	0.228	0.0734	0.967	2.28	0.0225	1
Disease	Atherosclerosis	Myocardial infarction (prevalent)	mieventb	1.45	0.227	1	1.89	6.37	1.94e-10	1
Disease	Atherosclerosis	Stroke (incident)	strokeeventa	0.962	1.41	-1.81	3.73	0.68	0.497	0
Disease	Atherosclerosis	Stroke (prevalent)	strokeeventb	-0.845	0.196	-1.23	-0.462	-4.32	1.58e-05	1
Disease	Diabetes	Type 2 diabetes (incident)	a2dm2	1.41	0.187	1.04	1.77	7.51	5.85e-14	1
Disease	Diabetes	Type 2 diabetes (prevalent)	dm2	1.46	0.0745	1.32	1.61	19.6	6.81e-86	1
Risk factor	Anthropomorphic	Body mass index	bmi	0.63	0.0531	0.525	0.734	11.9	2.14e-32	1
Risk factor	Blood pressure	Diastolic blood pressure	did	1.64	0.172	1.3	1.98	9.52	1.76e-21	1
Risk factor	Blood pressure	Systolic blood pressure	sys	1.43	0.177	1.08	1.78	8.06	7.92e-16	1
Risk factor	Blood pressure	Pulse pressure	pulse_pressure	1.56	0.205	1.15	1.96	7.58	3.49e-14	1
Risk factor	Lipids	LDL cholesterol	s_ldl	0.486	0.0545	0.379	0.592	8.91	4.97e-19	1
Risk factor	Lipids	HDL cholesterol	s_hdlc2	0.727	0.0544	0.62	0.833	13.4	1.01e-40	1
Risk factor	Lipids	Triglycerides	s_tg	0.136	0.0521	0.0338	0.238	2.61	0.00907	1
Risk factor	Lipids	Total cholesterol	s_chol	0.535	0.0532	0.431	0.64	10.1	8.43e-24	1
Risk factor	Lipids	non-HDL cholesterol	non_hdl_chol	0.29	0.0522	0.188	0.392	5.55	2.84e-08	1
Risk factor	Diabetes	Fasting glucose	s_glu	0.703	0.0577	0.59	0.816	12.2	4.06e-34	1
Risk factor	Diabetes	Fasting insulin	s_insulin	0.387	0.0545	0.28	0.494	7.11	1.2e-12	1
Risk factor	Diabetes	HbA1c	s_hba1c	0.345	0.0542	0.239	0.451	6.36	1.99e-10	1
Risk factor	Kidney function	eGFR	egfr	0.187	0.053	0.0827	0.29	3.52	0.000431	1
