## Supplementary Table 6 for "Systematic comparison of observational and Mendelian Randomization estimates for cardiometabolic proteomic signatures"

### Sheet: 9999_gwas_overview
Supplementary Table S6. Summary of external genome-wide association studies (GWAS) used for two-sample Mendelian randomization (MR).
Trait	Group	Phenotype	Variable	Label	First author	Publication year	Population	Sample size	Total cases	Paper link	PMID	Genome build	Download_link
Disease	Arrhythmia	Atrial fibrillation (incident)	af_a	AF_Nielsen_2018	Nielsen	2018	EUR	1030836	60620	https://www.nature.com/articles/s41588-018-0171-3	30061737	GRCh37 (hg19)	GWAS catalog
Disease	Arrhythmia	Atrial fibrillation (prevalent)	afibprevalent	AF_Nielsen_2018	Nielsen	2018	EUR	1030836	60620	https://www.nature.com/articles/s41588-018-0171-3	30061737	GRCh37 (hg19)	GWAS catalog
Disease	Atherosclerosis	Coronary artery disease (incident)	chdeventa	CAD_Aragam_2022	Aragam	2022	EUR mainly	1165690	181522	https://www.nature.com/articles/s41588-022-01233-6	36474045	GRCh37 (hg19)	https://www.ebi.ac.uk/gwas/studies/GCST90132315
Disease	Atherosclerosis	Coronary artery disease (prevalent)	chdeventb	CAD_Aragam_2022	Aragam	2022	EUR mainly	1165690	181522	https://www.nature.com/articles/s41588-022-01233-6	36474045	GRCh37 (hg19)	https://www.ebi.ac.uk/gwas/studies/GCST90132315
Disease	Heart failure	Heart failure (incident)	chfregeventa	HF_Shah_2020	Shah	2020	EUR	964057	47309	https://www.nature.com/articles/s41467-019-13690-5	31919418	GRCh37 (hg19)	GWAS catalog
Disease	Heart failure	Heart failure (prevalent)	chfregeventb	HF_Shah_2020	Shah	2020	EUR	964057	47309	https://www.nature.com/articles/s41467-019-13690-5	31919418	GRCh37 (hg19)	GWAS catalog
Disease	Atherosclerosis	Myocardial infarction (incident)	mieventa	MI_Hartiala_2021	Hartiala	2021	EUR mainly	639221	61505	https://academic.oup.com/eurheartj/article/42/9/919/6126843?login=false	33532862	GRCh37 (hg19)	https://www.ebi.ac.uk/gwas/studies/GCST011365
Disease	Atherosclerosis	Myocardial infarction (prevalent)	mieventb	MI_Hartiala_2021	Hartiala	2021	EUR mainly	639221	61505	https://academic.oup.com/eurheartj/article/42/9/919/6126843?login=false	33532862	GRCh37 (hg19)	https://www.ebi.ac.uk/gwas/studies/GCST011365
Disease	Atherosclerosis	Stroke (incident)	strokeeventa	Stroke_Mishra_2022	Mishra	2022	EUR	1308460	73652	https://www.nature.com/articles/s41586-022-05165-3	36180795	GRCh37 (hg19)	http://ftp.ebi.ac.uk/pub/databases/gwas/summary_statistics/GCST90104001-GCST90105000/GCST90104539
Disease	Atherosclerosis	Stroke (prevalent)	strokeeventb	Stroke_Mishra_2022	Mishra	2022	EUR	1308460	73652	https://www.nature.com/articles/s41586-022-05165-3	36180795	GRCh37 (hg19)	http://ftp.ebi.ac.uk/pub/databases/gwas/summary_statistics/GCST90104001-GCST90105000/GCST90104539
Disease	Diabetes	Type 2 diabetes (incident)	a2dm2	T2D_Mahajan_2022	Mahajan	2022	EUR	933970	80154	https://www.nature.com/articles/s41588-022-01058-3	35551307	GRCh37 (hg19)	http://www.diagram-consortium.org/downloads.html
Disease	Diabetes	Type 2 diabetes (prevalent)	dm2	T2D_Mahajan_2022	Mahajan	2022	EUR	933970	80154	https://www.nature.com/articles/s41588-022-01058-3	35551307	GRCh37 (hg19)	http://www.diagram-consortium.org/downloads.html
Risk factor	Anthropomorphic	Body mass index	bmi	BMI_Pulit_2018	Pulit	2018	EUR	806834		https://academic.oup.com/hmg/article/28/1/166/5098227?login=true	30239722	GRCh37 (hg19)	https://portals.broadinstitute.org/collaboration/giant/index.php/GIANT_consortium_data_files#2018_GIANT_and_UK_BioBank_Meta-analysis
Risk factor	Blood pressure	Diastolic blood pressure	did	DBP_Evangelou_2018	Evangelou	2018	EUR	757601		https://www.nature.com/articles/s41588-018-0205-x	30224653	GRCh37 (hg19)	https://grasp.nhlbi.nih.gov/FullResults.aspx
Risk factor	Blood pressure	Systolic blood pressure	sys	SBP_Evangelou_2018	Evangelou	2018	EUR	757601		https://www.nature.com/articles/s41588-018-0205-x	30224653	GRCh37 (hg19)	https://grasp.nhlbi.nih.gov/FullResults.aspx
Risk factor	Blood pressure	Pulse pressure	pulse_pressure	PP_Evangelou_2018	Evangelou	2018	EUR	757601		https://www.nature.com/articles/s41588-018-0205-x	30224653	GRCh37 (hg19)	https://grasp.nhlbi.nih.gov/FullResults.aspx
Risk factor	Lipids	LDL cholesterol	s_ldl	LDL_Graham_2021	Graham	2021	EUR	1320016		https://www.nature.com/articles/s41586-021-04064-3	34887591	GRCh37 (hg19)	http://csg.sph.umich.edu/willer/public/glgc-lipids2021/
Risk factor	Lipids	HDL cholesterol	s_hdlc2	HDL_Graham_2021	Graham	2021	EUR	1320016		https://www.nature.com/articles/s41586-021-04064-3	34887591	GRCh37 (hg19)	http://csg.sph.umich.edu/willer/public/glgc-lipids2021
Risk factor	Lipids	Triglycerides	s_tg	TG_Graham_2021	Graham	2021	EUR	1320016		https://www.nature.com/articles/s41586-021-04064-3	34887591	GRCh37 (hg19)	http://csg.sph.umich.edu/willer/public/glgc-lipids2021
Risk factor	Lipids	Total cholesterol	s_chol	TC_Graham_2021	Graham	2021	EUR	1320016		https://www.nature.com/articles/s41586-021-04064-3	34887591	GRCh37 (hg19)	http://csg.sph.umich.edu/willer/public/glgc-lipids2021
Risk factor	Lipids	non-HDL cholesterol	non_hdl_chol	nonHDL_Graham_2021	Graham	2021	EUR	1320016		https://www.nature.com/articles/s41586-021-04064-3	34887591	GRCh37 (hg19)	http://csg.sph.umich.edu/willer/public/glgc-lipids2021
Risk factor	Diabetes	Fasting glucose	s_glu	FG_Chen_2021	Chen	2021	EUR	200622		https://www.nature.com/articles/s41588-021-00852-9	34059833	GRCh37 (hg19)	http://ftp.ebi.ac.uk/pub/databases/gwas/summary_statistics/GCST90002001-GCST90003000/GCST90002232
Risk factor	Diabetes	Fasting insulin	s_insulin	FI_Chen_2021	Chen	2021	EUR	151013		https://www.nature.com/articles/s41588-021-00852-9	34059833	GRCh37 (hg19)	http://ftp.ebi.ac.uk/pub/databases/gwas/summary_statistics/GCST90002001-GCST90003000/GCST90002244
Risk factor	Diabetes	HbA1c	s_hba1c	HbA1c_Chen_2021	Chen	2021	EUR	146806		https://www.nature.com/articles/s41588-021-00852-9	34059833	GRCh37 (hg19)	http://ftp.ebi.ac.uk/pub/databases/gwas/summary_statistics/GCST90002001-GCST90003000/GCST90002238
Risk factor	Kidney function	eGFR	egfr	eGFR_Stanzick_2021	Stanzick	2021	EUR mainly	1201909		https://www.nature.com/articles/s41467-021-24491-0	34272381	GRCh37 (hg19)	https://www.uni-regensburg.de/medizin/epidemiologie-praeventivmedizin/genetische-epidemiologie/gwas-summary-statistics/index.html
