## Supplementary Table 10 for "Systematic comparison of observational and Mendelian Randomization estimates for cardiometabolic proteomic signatures"

### Sheet: primary_mr_res_overlap
Supplementary Table 10: Overlap between forward and reverse MR analyses.
Among the 611 SOMAmer-phenotype pairs identified in the forward MR analysis, 188 (31%) were also significant in the reverse direction. This table breaks down the overlap by phenotype, listing the number of overlapping pairs per phenotype.
						Observational analysis				Forward MR analysis			Reverse MR analysis
Trait	Group	Phenotype	Variable	SOMAmer	EGS	Model type	Beta	SE	P	Beta	SE	P	Beta	SE	P
Disease	Atherosclerosis	Coronary artery disease (prevalent)	chdeventb	seq.11318.20	APOA5	glm	-0.249585	0.0359627	3.91812e-12	-0.144911	0.027286	1.09127e-07	-0.124025	0.0427093	0.0036851
Disease	Atherosclerosis	Coronary artery disease (prevalent)	chdeventb	seq.20585.5	CD300LG	glm	-0.289426	0.0390804	1.30253e-13	-0.0770318	0.0238184	0.00122012	-0.119583	0.0340212	0.000439812
Disease	Atherosclerosis	Coronary artery disease (prevalent)	chdeventb	seq.5231.79	PCSK9	glm	0.614591	0.0380562	1.14357e-58	0.197624	0.023645	6.37961e-17	0.253871	0.0419955	1.49239e-09
Disease	Atherosclerosis	Coronary artery disease (prevalent)	chdeventb	seq.8246.9	PCSK9	glm	0.624125	0.0384095	2.26068e-59	0.215278	0.0268518	1.08135e-15	0.223933	0.0400165	2.19338e-08
Disease	Atherosclerosis	Coronary artery disease (prevalent)	chdeventb	seq.8309.12	HYAL1	glm	0.275117	0.0356878	1.26824e-14	0.155686	0.0477297	0.00110696	0.0955862	0.0335692	0.00440727
Disease	Atherosclerosis	Myocardial infarction (prevalent)	mieventb	seq.5231.79	PCSK9	glm	0.395197	0.0447016	9.50511e-19	0.194047	0.0421906	4.23913e-06	0.230452	0.0494088	3.09838e-06
Disease	Atherosclerosis	Myocardial infarction (prevalent)	mieventb	seq.8246.9	PCSK9	glm	0.404868	0.0450389	2.48837e-19	0.211603	0.0482352	1.14978e-05	0.194663	0.0461591	2.4733e-05
Disease	Diabetes	Type 2 diabetes (prevalent)	dm2	seq.3709.4	GPT	glm	0.2877	0.0416875	5.15067e-12	0.295615	0.0543209	5.26819e-08	0.0779838	0.0263175	0.00304468
Risk factor	Anthropomorphic	Body mass index	bmi	seq.10803.22	HSPA1A	lm	0.578597	0.0653165	1.08806e-18	0.0566372	0.0160497	0.000417342	0.11418	0.0416448	0.00611112
Risk factor	Anthropomorphic	Body mass index	bmi	seq.13083.18	VARS1	lm	0.6769	0.0644086	1.38628e-25	-0.121136	0.0165186	2.24498e-13	0.127895	0.044834	0.00433591
Risk factor	Anthropomorphic	Body mass index	bmi	seq.15559.5	ANTXR2	lm	-1.23191	0.0576336	2.42963e-97	0.0358592	0.00965337	0.000203462	-0.263716	0.048876	6.82928e-08
Risk factor	Anthropomorphic	Body mass index	bmi	seq.16780.6	HSPA1A	lm	0.420829	0.0653084	1.26817e-10	0.0651468	0.01904	0.000622605	0.120024	0.0431723	0.00543394
Risk factor	Anthropomorphic	Body mass index	bmi	seq.16803.4	CALB2	lm	1.21761	0.0631126	3.11784e-80	0.0674977	0.0181644	0.000202454	0.215836	0.0447422	1.40713e-06
Risk factor	Anthropomorphic	Body mass index	bmi	seq.23581.131	GHRL	lm	-0.953555	0.0616469	7.82559e-53	-0.032005	0.00985125	0.00115884	-0.152335	0.0471579	0.00123655
Risk factor	Anthropomorphic	Body mass index	bmi	seq.24647.3	APOBEC2	lm	0.335469	0.067946	8.16207e-07	-0.0240751	0.00575218	2.8467e-05	0.172573	0.0462651	0.000191413
Risk factor	Anthropomorphic	Body mass index	bmi	seq.25270.3	PML	lm	0.315983	0.0674444	2.86805e-06	-0.0755097	0.0186808	5.29742e-05	0.150134	0.0418902	0.000338399
Risk factor	Anthropomorphic	Body mass index	bmi	seq.2797.56	APOB	lm	-0.55709	0.0622187	4.66197e-19	-0.0532496	0.0145434	0.000250808	-0.137813	0.046983	0.00335441
Risk factor	Anthropomorphic	Body mass index	bmi	seq.3029.52	CD209	lm	-0.397837	0.0601228	4.02134e-11	0.013608	0.00440794	0.0020209	-0.154093	0.0481772	0.00138166
Risk factor	Anthropomorphic	Body mass index	bmi	seq.3235.50	WFIKKN2	lm	-1.45521	0.0602236	1.62023e-122	-0.0132262	0.00394762	0.000806903	-0.190949	0.0466893	4.31775e-05
Risk factor	Blood pressure	Systolic blood pressure	sys	seq.15640.54	TAGLN	lm	2.80508	0.377881	1.32295e-13	1.08219	0.358479	0.00253746	0.0109591	0.00263661	3.23161e-05
Risk factor	Blood pressure	Systolic blood pressure	sys	seq.22403.13	H2BC12	lm	1.51218	0.31355	1.455e-06	2.54638	0.314246	5.35652e-16	0.00799096	0.00285885	0.00518724
Risk factor	Blood pressure	Systolic blood pressure	sys	seq.6404.20	C1QL1	lm	1.50236	0.323678	3.54109e-06	0.576042	0.185322	0.00188151	0.00840015	0.00291971	0.00401411
Risk factor	Blood pressure	Systolic blood pressure	sys	seq.7655.11	NPPB	lm	2.68	0.32445	1.81632e-16	-3.13219	0.4587	8.58623e-12	0.0116883	0.00300635	0.000101121
Risk factor	Blood pressure	Systolic blood pressure	sys	seq.9756.6	TAGLN	lm	2.97125	0.382367	9.29489e-15	1.0225	0.338707	0.00253746	0.0119053	0.00261819	5.43793e-06
Risk factor	Blood pressure	Pulse pressure	pulse_pressure	seq.11105.171	ENO1	lm	1.20131	0.255732	2.69907e-06	-0.736213	0.244299	0.0025819	0.0142175	0.00447628	0.00149223
Risk factor	Blood pressure	Pulse pressure	pulse_pressure	seq.13624.17	NADK	lm	1.16967	0.253855	4.16766e-06	-0.724263	0.209266	0.000538233	0.0114633	0.0046729	0.0141611
Risk factor	Blood pressure	Pulse pressure	pulse_pressure	seq.16751.15	NPPB	lm	1.32058	0.254208	2.12418e-07	-2.25277	0.230234	1.30997e-22	0.0176989	0.00483794	0.00025384
Risk factor	Blood pressure	Pulse pressure	pulse_pressure	seq.18186.15	TARS1	lm	1.13556	0.252103	6.79936e-06	-0.554842	0.144555	0.000123905	0.0113091	0.00461171	0.014196
Risk factor	Blood pressure	Pulse pressure	pulse_pressure	seq.3438.10	FSTL3	lm	1.52014	0.31184	1.12092e-06	-0.827148	0.256164	0.00124236	0.0165435	0.00448375	0.000224544
Risk factor	Blood pressure	Pulse pressure	pulse_pressure	seq.7655.11	NPPB	lm	2.78818	0.266545	2.30103e-25	-1.36209	0.203068	1.97937e-11	0.0170062	0.00476703	0.00036045
Risk factor	Lipids	LDL cholesterol	s_ldl	seq.15468.14	CFHR1	lm	-0.128156	0.0123991	8.2912e-25	0.0102936	0.00294245	0.000468187	-0.139869	0.0372249	0.000171686
Risk factor	Lipids	LDL cholesterol	s_ldl	seq.5231.79	PCSK9	lm	0.101532	0.0138178	2.31602e-13	0.34588	0.0414007	6.57477e-17	0.452639	0.0394985	2.10395e-30
Risk factor	Lipids	LDL cholesterol	s_ldl	seq.5312.49	APOE	lm	0.240869	0.0122693	6.41467e-83	0.495324	0.101369	1.02716e-06	0.301283	0.0379445	2.02035e-15
Risk factor	Lipids	LDL cholesterol	s_ldl	seq.6431.68	PCYOX1	lm	0.220729	0.012117	5.52846e-72	0.0112275	0.00261983	1.82271e-05	0.204734	0.0425065	1.46069e-06
Risk factor	Lipids	LDL cholesterol	s_ldl	seq.8246.9	PCSK9	lm	0.124381	0.013914	5.30115e-19	0.371874	0.0487882	2.49391e-14	0.464443	0.0389334	8.34048e-33
Risk factor	Lipids	LDL cholesterol	s_ldl	seq.9380.2	PLA2G12B	lm	0.190472	0.012145	3.13605e-54	0.0551567	0.00995718	3.03523e-08	0.211009	0.041391	3.43347e-07
Risk factor	Lipids	HDL cholesterol	s_hdlc2	seq.10391.1	ANGPTL3	lm	0.0794203	0.00630291	6.76578e-36	0.022323	0.00690706	0.00122967	0.281677	0.0342618	2.01284e-16
Risk factor	Lipids	HDL cholesterol	s_hdlc2	seq.10833.64	HHIP	lm	0.145436	0.0054805	7.00894e-146	-0.0513663	0.00851685	1.6281e-09	0.308726	0.0362457	1.62902e-17
Risk factor	Lipids	HDL cholesterol	s_hdlc2	seq.11142.11	ANGPTL1	lm	0.0750211	0.00592352	3.04763e-36	0.0242164	0.00842835	0.00406323	0.121291	0.0371969	0.00111101
Risk factor	Lipids	HDL cholesterol	s_hdlc2	seq.11318.20	APOA5	lm	0.176051	0.00546063	1.40101e-208	0.258959	0.0726316	0.000363332	0.486431	0.0364774	1.44585e-40
Risk factor	Lipids	HDL cholesterol	s_hdlc2	seq.11333.82	ARHGAP25	lm	-0.0363271	0.00594206	1.04339e-09	-0.0411967	0.0144751	0.00442657	-0.0871465	0.0329761	0.00822431
Risk factor	Lipids	HDL cholesterol	s_hdlc2	seq.13622.16	PPP2R5A	lm	0.189753	0.00543471	8.14959e-241	-0.087961	0.0150337	4.88894e-09	0.350971	0.0340352	6.22051e-25
Risk factor	Lipids	HDL cholesterol	s_hdlc2	seq.13943.38	DPY30	lm	-0.0699417	0.00654648	2.22895e-26	0.0492693	0.0159329	0.0019862	-0.0861407	0.0324158	0.00787536
Risk factor	Lipids	HDL cholesterol	s_hdlc2	seq.15475.4	PLTP	lm	0.0532605	0.00586289	1.4404e-19	0.0797777	0.00763606	1.50445e-25	0.130677	0.045762	0.00429588
Risk factor	Lipids	HDL cholesterol	s_hdlc2	seq.15491.20	CD248	lm	0.116673	0.00555018	2.46713e-94	-0.0605214	0.0175845	0.000577967	0.243507	0.0353157	5.38078e-12
Risk factor	Lipids	HDL cholesterol	s_hdlc2	seq.15513.108	PRSS8	lm	-0.0812818	0.0061495	2.84573e-39	-0.031407	0.00954103	0.00099556	-0.113424	0.0313826	0.000301239
Risk factor	Lipids	HDL cholesterol	s_hdlc2	seq.15686.49	INHBC	lm	-0.0687764	0.00573833	1.10541e-32	-0.0179524	0.00237039	3.63053e-14	-0.552437	0.117772	2.7224e-06
Risk factor	Lipids	HDL cholesterol	s_hdlc2	seq.16758.96	HDGF	lm	-0.0509882	0.00619829	2.40397e-16	-0.0371482	0.00978824	0.000147532	-0.0870378	0.033541	0.00945991
Risk factor	Lipids	HDL cholesterol	s_hdlc2	seq.17685.9	APOA4	lm	0.110443	0.00586459	1.1774e-76	-0.27527	0.0264077	1.92958e-25	0.0937965	0.0339396	0.00571622
Risk factor	Lipids	HDL cholesterol	s_hdlc2	seq.18398.1	AKR1D1	lm	-0.0478943	0.00568039	4.33874e-17	-0.0448641	0.0152374	0.00323638	-0.124473	0.0329116	0.000155557
Risk factor	Lipids	HDL cholesterol	s_hdlc2	seq.19617.5	PTGR1	lm	-0.0643646	0.00593285	3.86296e-27	-0.0130664	0.00452633	0.00389239	-0.152137	0.0321945	2.2947e-06
Risk factor	Lipids	HDL cholesterol	s_hdlc2	seq.20585.5	CD300LG	lm	0.186941	0.00598527	6.74084e-197	0.16255	0.0324712	5.55825e-07	0.449161	0.0375184	4.99539e-33
Risk factor	Lipids	HDL cholesterol	s_hdlc2	seq.21439.37	HCLS1	lm	-0.0318365	0.00567826	2.16484e-08	-0.0390523	0.0137307	0.00445295	-0.0942322	0.0336724	0.00513404
Risk factor	Lipids	HDL cholesterol	s_hdlc2	seq.21497.32	HYOU1	lm	-0.0374507	0.00618553	1.50372e-09	-0.156682	0.0139504	2.86008e-29	-0.194979	0.0381442	3.19402e-07
Risk factor	Lipids	HDL cholesterol	s_hdlc2	seq.22367.17	C11orf49	lm	0.0739863	0.00647752	7.2037e-30	0.122938	0.0161847	3.05612e-14	0.0998093	0.0290534	0.000591737
Risk factor	Lipids	HDL cholesterol	s_hdlc2	seq.23148.100	LIPG	lm	-0.0935998	0.00587409	6.91788e-56	-0.153275	0.0340113	6.58727e-06	-0.127945	0.0356172	0.000327868
Risk factor	Lipids	HDL cholesterol	s_hdlc2	seq.23200.25	C1QTNF4	lm	0.0408304	0.0063589	1.47092e-10	0.0604877	0.0192776	0.0017027	0.12058	0.0355269	0.000688685
Risk factor	Lipids	HDL cholesterol	s_hdlc2	seq.24664.3	EMC10	lm	0.0849371	0.00607431	1.15446e-43	-0.0809025	0.0256767	0.00162817	0.155955	0.031601	8.00937e-07
Risk factor	Lipids	HDL cholesterol	s_hdlc2	seq.3059.50	TNFSF13B	lm	-0.0586781	0.00580583	8.4215e-24	-0.0452083	0.0142942	0.00156312	-0.143133	0.0343061	3.01637e-05
Risk factor	Lipids	HDL cholesterol	s_hdlc2	seq.3181.50	CTSS	lm	-0.047907	0.00589646	5.52042e-16	-0.0362607	0.00762418	1.97448e-06	-0.169701	0.0373602	5.56435e-06
Risk factor	Lipids	HDL cholesterol	s_hdlc2	seq.3285.23	C1R	lm	-0.0807061	0.00579135	2.18757e-43	-0.0124193	0.00405417	0.00218873	-0.17128	0.0360996	2.0887e-06
Risk factor	Lipids	HDL cholesterol	s_hdlc2	seq.4141.79	CXCL10	lm	-0.0324558	0.00580753	2.40256e-08	-0.0369223	0.0118413	0.00182015	-0.129053	0.0342526	0.000164769
Risk factor	Lipids	HDL cholesterol	s_hdlc2	seq.5028.59	CD163	lm	-0.0578147	0.00570686	6.61848e-24	-0.102528	0.0261882	9.03845e-05	-0.150355	0.0393482	0.000132832
Risk factor	Lipids	HDL cholesterol	s_hdlc2	seq.5532.53	FGFR1	lm	0.0812282	0.00626995	8.11496e-38	-0.0713748	0.0184504	0.000109517	0.0867577	0.0325242	0.00764224
Risk factor	Lipids	HDL cholesterol	s_hdlc2	seq.5633.65	LILRB2	lm	-0.0318918	0.00610412	1.81119e-07	-0.0524562	0.00912345	8.94548e-09	-0.14542	0.0401282	0.000290208
Risk factor	Lipids	HDL cholesterol	s_hdlc2	seq.5744.12	MENT	lm	0.105809	0.0060669	2.70169e-66	0.043626	0.0135115	0.00124308	0.266693	0.0364852	2.67922e-13
Risk factor	Lipids	HDL cholesterol	s_hdlc2	seq.6256.9	LY6G6C	lm	-0.053122	0.00610469	4.28749e-18	-0.197476	0.0199296	3.81692e-23	-0.0944344	0.0312304	0.00249622
Risk factor	Lipids	HDL cholesterol	s_hdlc2	seq.6388.21	CCDC126	lm	0.174469	0.00513931	5.66828e-229	-0.0160792	0.00452922	0.000385071	0.399098	0.035872	9.41658e-29
Risk factor	Lipids	HDL cholesterol	s_hdlc2	seq.6391.52	LILRA3	lm	-0.032601	0.0059318	4.06573e-08	-0.0421325	0.00378058	7.62271e-29	-0.371956	0.0769873	1.35579e-06
Risk factor	Lipids	HDL cholesterol	s_hdlc2	seq.6448.36	SEMA3C	lm	-0.0896195	0.00667113	1.73387e-40	-0.0328319	0.0106568	0.00206415	-0.105999	0.0290796	0.00026724
Risk factor	Lipids	HDL cholesterol	s_hdlc2	seq.7994.41	ERO1B	lm	-0.0595081	0.0055899	3.33336e-26	-0.0165657	0.00486238	0.000657033	-0.0964135	0.0341454	0.00474851
Risk factor	Lipids	HDL cholesterol	s_hdlc2	seq.8262.20	APOD	lm	0.195183	0.00543045	1.21374e-253	0.0473519	0.00866485	4.63371e-08	0.23831	0.0341545	3.00693e-12
Risk factor	Lipids	HDL cholesterol	s_hdlc2	seq.8687.26	TMEM106B	lm	0.0638316	0.00606921	1.27932e-25	0.0452001	0.00790263	1.06752e-08	0.112726	0.0336239	0.000800708
Risk factor	Lipids	HDL cholesterol	s_hdlc2	seq.8953.47	HDGF	lm	-0.0360303	0.00614668	4.85397e-09	-0.0412465	0.00602579	7.64834e-12	-0.0816455	0.0327568	0.0126857
Risk factor	Lipids	HDL cholesterol	s_hdlc2	seq.9017.58	LCT	lm	0.0414005	0.00596331	4.30837e-12	-0.014397	0.00248267	6.67082e-09	-0.142532	0.0510325	0.00522265
Risk factor	Lipids	HDL cholesterol	s_hdlc2	seq.9380.2	PLA2G12B	lm	0.111066	0.00567589	2.07352e-82	0.0392173	0.00990348	7.49656e-05	0.261038	0.0385335	1.25003e-11
Risk factor	Lipids	HDL cholesterol	s_hdlc2	seq.9742.59	DDX39B	lm	-0.0420748	0.00591528	1.28557e-12	-0.188201	0.0215554	2.52398e-18	-0.0944748	0.0327871	0.00395834
Risk factor	Lipids	Triglycerides	s_tg	seq.10819.108	FBLN1	lm	-0.112922	0.0092475	7.63866e-34	0.0297833	0.00904776	0.000995527	-0.105649	0.0371476	0.00445464
Risk factor	Lipids	Triglycerides	s_tg	seq.11142.11	ANGPTL1	lm	-0.106957	0.00899085	3.1451e-32	-0.0115371	0.00291652	7.6293e-05	-0.147714	0.0389952	0.000151864
Risk factor	Lipids	Triglycerides	s_tg	seq.11318.20	APOA5	lm	-0.135799	0.0088595	6.19983e-52	-0.57234	0.0832423	6.17326e-12	-0.309786	0.042334	2.52335e-13
Risk factor	Lipids	Triglycerides	s_tg	seq.12446.49	GSTA1	lm	0.165185	0.00846396	5.30001e-82	-0.02814	0.0042624	4.05886e-11	0.153626	0.0519421	0.00310005
Risk factor	Lipids	Triglycerides	s_tg	seq.13083.18	VARS1	lm	0.180333	0.00906383	4.92314e-85	0.0850865	0.0146721	6.66266e-09	0.177044	0.0418083	2.28907e-05
Risk factor	Lipids	Triglycerides	s_tg	seq.15391.114	GAS6	lm	-0.184669	0.00850955	3.72976e-100	-0.0845385	0.0160153	1.30174e-07	-0.322602	0.0455568	1.42782e-12
Risk factor	Lipids	Triglycerides	s_tg	seq.15449.33	TIMD4	lm	-0.0889838	0.00856952	5.07094e-25	-0.113095	0.015645	4.872e-13	-0.235319	0.0478123	8.57805e-07
Risk factor	Lipids	Triglycerides	s_tg	seq.15491.20	CD248	lm	-0.174388	0.00843475	1.99927e-91	0.05376	0.0172507	0.00183074	-0.281894	0.0401293	2.14593e-12
Risk factor	Lipids	Triglycerides	s_tg	seq.15513.108	PRSS8	lm	0.156476	0.00923824	9.92623e-63	0.064075	0.0225323	0.00445941	0.263099	0.0391986	1.92045e-11
Risk factor	Lipids	Triglycerides	s_tg	seq.15686.49	INHBC	lm	0.0902786	0.00873407	8.2423e-25	0.0154927	0.00182236	1.87184e-17	0.543365	0.140073	0.000104816
Risk factor	Lipids	Triglycerides	s_tg	seq.16916.19	SLITRK6	lm	-0.14606	0.0086236	1.00079e-62	-0.0218805	0.0054565	6.07198e-05	-0.117552	0.0392769	0.00276343
Risk factor	Lipids	Triglycerides	s_tg	seq.16919.1	DBI	lm	0.127314	0.0109696	8.94092e-31	0.0600275	0.0146157	4.00711e-05	0.10433	0.0383976	0.00658547
Risk factor	Lipids	Triglycerides	s_tg	seq.17138.8	GSTA1	lm	0.167801	0.00857663	2.17848e-82	-0.0316542	0.00417191	3.26236e-14	0.137414	0.0500751	0.00606672
Risk factor	Lipids	Triglycerides	s_tg	seq.18397.5	AKR1C4	lm	0.111664	0.00880852	2.62729e-36	0.0205925	0.00360658	1.13181e-08	0.157691	0.0570856	0.00573842
Risk factor	Lipids	Triglycerides	s_tg	seq.18814.21	INHBA|INHBC	lm	0.0849001	0.0086837	2.17388e-22	0.13105	0.00935461	1.37074e-44	0.130028	0.0419528	0.00193924
Risk factor	Lipids	Triglycerides	s_tg	seq.19371.18	MAPRE1	lm	-0.0406801	0.00879279	3.80608e-06	0.0501414	0.0137621	0.000269031	-0.10337	0.0377259	0.00614336
Risk factor	Lipids	Triglycerides	s_tg	seq.20585.5	CD300LG	lm	-0.175569	0.00957517	6.97305e-73	-0.133194	0.024531	5.64767e-08	-0.377194	0.0451441	6.52425e-17
Risk factor	Lipids	Triglycerides	s_tg	seq.21567.214	C1QTNF4	lm	-0.0909047	0.00892922	4.01368e-24	-0.0576374	0.0168811	0.000639426	-0.176616	0.04079	1.49188e-05
Risk factor	Lipids	Triglycerides	s_tg	seq.23200.25	C1QTNF4	lm	-0.107123	0.00957408	9.61746e-29	-0.0339622	0.010917	0.00186487	-0.122824	0.0427965	0.00410532
Risk factor	Lipids	Triglycerides	s_tg	seq.25080.16	UGT2B15	lm	0.0919052	0.00869556	7.42689e-26	0.0621735	0.0208512	0.00286594	0.118183	0.0400403	0.00316122
Risk factor	Lipids	Triglycerides	s_tg	seq.2937.10	APOE	lm	0.212973	0.0081798	8.10537e-141	-0.121244	0.0407576	0.00293227	0.296781	0.0459668	1.07202e-10
Risk factor	Lipids	Triglycerides	s_tg	seq.4487.1	FGF7	lm	-0.106089	0.00881641	6.309e-33	0.0279239	0.00896884	0.00184925	-0.105445	0.0390007	0.00685781
Risk factor	Lipids	Triglycerides	s_tg	seq.4929.55	SHBG	lm	-0.224916	0.0085971	4.41074e-142	-0.0495647	0.00843916	4.27515e-09	-0.265818	0.0424282	3.72518e-10
Risk factor	Lipids	Triglycerides	s_tg	seq.5036.50	TNFAIP6	lm	-0.198293	0.00855372	2.23519e-113	-0.0106366	0.00254921	3.01286e-05	-0.182053	0.0394911	4.02724e-06
Risk factor	Lipids	Triglycerides	s_tg	seq.5353.89	IL1RN	lm	0.15952	0.00850049	3.78805e-76	0.0211013	0.00566387	0.000194852	0.154368	0.0412564	0.000182795
Risk factor	Lipids	Triglycerides	s_tg	seq.5452.71	ASGR1	lm	0.183865	0.00988102	6.1189e-75	0.0422706	0.0129416	0.00108982	0.141912	0.0397305	0.000354463
Risk factor	Lipids	Triglycerides	s_tg	seq.5532.53	FGFR1	lm	-0.179706	0.00930339	2.05464e-80	0.0518677	0.0183365	0.00467442	-0.162279	0.0387735	2.84775e-05
Risk factor	Lipids	Triglycerides	s_tg	seq.6382.17	MANBA	lm	-0.0793739	0.00897128	1.19683e-18	-0.0190096	0.00509651	0.000191539	-0.12488	0.0434026	0.00401158
Risk factor	Lipids	Triglycerides	s_tg	seq.6414.8	OAF	lm	0.0820037	0.00925793	1.0942e-18	0.00878339	0.00284632	0.00202957	0.131505	0.0400014	0.00101076
Risk factor	Lipids	Triglycerides	s_tg	seq.6470.19	FBLN1	lm	-0.158727	0.00852139	4.39297e-75	0.0246505	0.00697216	0.000406907	-0.128445	0.038974	0.000981938
Risk factor	Lipids	Triglycerides	s_tg	seq.7050.5	NEGR1	lm	-0.15574	0.0089531	5.66675e-66	-0.0399534	0.0102231	9.30058e-05	-0.14295	0.0393668	0.000282068
Risk factor	Lipids	Triglycerides	s_tg	seq.7832.181	PDIA3	lm	0.111968	0.00882208	2.18779e-36	0.0393962	0.00812143	1.2291e-06	0.104825	0.0386268	0.00665173
Risk factor	Lipids	Triglycerides	s_tg	seq.7909.37	SHBG	lm	-0.231898	0.00845588	4.63376e-155	-0.0537428	0.0106415	4.41125e-07	-0.264959	0.0417756	2.26149e-10
Risk factor	Lipids	Triglycerides	s_tg	seq.7948.129	GLTPD2	lm	0.180633	0.0090702	3.42114e-85	0.0467521	0.00622798	6.05989e-14	0.233756	0.0451568	2.26042e-07
Risk factor	Lipids	Triglycerides	s_tg	seq.9829.91	SULT2A1	lm	0.079355	0.00877618	2.10885e-19	0.0583502	0.0178836	0.00110328	0.169729	0.0394272	1.67077e-05
Risk factor	Lipids	Total cholesterol	s_chol	seq.11318.20	APOA5	lm	0.089431	0.013838	1.11947e-10	-0.2341	0.0423847	3.32825e-08	-0.165153	0.0402667	4.10528e-05
Risk factor	Lipids	Total cholesterol	s_chol	seq.12575.30	MTHFD1	lm	-0.0671982	0.0134158	5.64986e-07	0.0283597	0.00812732	0.000484052	-0.0878529	0.0346072	0.0111305
Risk factor	Lipids	Total cholesterol	s_chol	seq.13622.16	PPP2R5A	lm	0.0705611	0.0139056	4.02066e-07	-0.0640449	0.0145791	1.11833e-05	0.119352	0.0364547	0.00106047
Risk factor	Lipids	Total cholesterol	s_chol	seq.13676.46	INHBB	lm	-0.119046	0.0143686	1.47655e-16	-0.0559633	0.00576815	2.95285e-22	-0.102647	0.0395676	0.00948053
Risk factor	Lipids	Total cholesterol	s_chol	seq.15391.114	GAS6	lm	-0.168834	0.0133341	3.17338e-36	-0.0842903	0.0139255	1.42208e-09	-0.102457	0.0393405	0.00920473
Risk factor	Lipids	Total cholesterol	s_chol	seq.15449.33	TIMD4	lm	-0.1211	0.0131926	6.06381e-20	-0.142067	0.0182836	7.83717e-15	-0.170621	0.0417812	4.4326e-05
Risk factor	Lipids	Total cholesterol	s_chol	seq.15468.14	CFHR1	lm	-0.171532	0.0135464	3.14169e-36	0.0114837	0.00307387	0.000187041	-0.167383	0.0347474	1.4564e-06
Risk factor	Lipids	Total cholesterol	s_chol	seq.15573.110	NCAN	lm	0.0771001	0.0136962	1.90132e-08	0.231213	0.0583038	7.31926e-05	0.119685	0.0378018	0.00154481
Risk factor	Lipids	Total cholesterol	s_chol	seq.17514.48	RAB21	lm	-0.104752	0.0136104	1.65546e-14	-0.12222	0.0143706	1.81826e-17	-0.0988435	0.0340685	0.00371599
Risk factor	Lipids	Total cholesterol	s_chol	seq.17686.27	TBCB	lm	-0.135043	0.0140462	1.04185e-21	-0.0283407	0.00925422	0.00219524	-0.111579	0.0331577	0.00076514
Risk factor	Lipids	Total cholesterol	s_chol	seq.20576.71	FZD7	lm	-0.143843	0.0162915	1.40443e-18	0.121546	0.0172929	2.08519e-12	-0.0950286	0.0330223	0.00400573
Risk factor	Lipids	Total cholesterol	s_chol	seq.21797.4	HLA-C	lm	-0.0643086	0.0133162	1.40793e-06	-0.0139211	0.00315698	1.03545e-05	-0.399119	0.10165	8.62287e-05
Risk factor	Lipids	Total cholesterol	s_chol	seq.22367.17	C11orf49	lm	0.13921	0.0150627	3.41939e-20	-0.0638742	0.0156873	4.66675e-05	0.0877719	0.0322755	0.00653887
Risk factor	Lipids	Total cholesterol	s_chol	seq.22816.4	TRIM54	lm	0.143327	0.0140084	2.39746e-24	0.512469	0.0163367	5.32146e-216	0.104405	0.0355555	0.00332065
Risk factor	Lipids	Total cholesterol	s_chol	seq.3054.3	HP	lm	-0.0627644	0.0132704	2.30673e-06	-0.0499971	0.0067427	1.21638e-13	-0.21452	0.0580132	0.000217486
Risk factor	Lipids	Total cholesterol	s_chol	seq.3293.2	CD5L	lm	-0.0947945	0.0137589	6.23681e-12	-0.0111177	0.00361653	0.00211111	-0.171678	0.0364437	2.46792e-06
Risk factor	Lipids	Total cholesterol	s_chol	seq.3363.31	CSK	lm	-0.0735924	0.0135272	5.55488e-08	-0.0814199	0.0251494	0.00120602	-0.0870954	0.0343941	0.0113324
Risk factor	Lipids	Total cholesterol	s_chol	seq.3434.34	FN1	lm	0.183588	0.0135805	5.68819e-41	0.0323436	0.00488938	3.71372e-11	0.119421	0.0409694	0.00355833
Risk factor	Lipids	Total cholesterol	s_chol	seq.3435.53	FN1	lm	0.195709	0.0133846	1.6598e-47	0.0314654	0.00471135	2.41162e-11	0.119745	0.0411097	0.00358181
Risk factor	Lipids	Total cholesterol	s_chol	seq.3593.72	CASP3	lm	-0.0731009	0.0134905	6.26597e-08	-0.0367675	0.0107386	0.000617356	-0.12615	0.0347541	0.000283655
Risk factor	Lipids	Total cholesterol	s_chol	seq.4131.72	FN1	lm	0.215128	0.0144137	2.21261e-49	0.0275695	0.004728	5.5061e-09	0.113386	0.0404944	0.00510971
Risk factor	Lipids	Total cholesterol	s_chol	seq.5231.79	PCSK9	lm	0.142188	0.0151325	8.17645e-21	0.297879	0.0370833	9.53576e-16	0.507148	0.0391343	2.08513e-38
Risk factor	Lipids	Total cholesterol	s_chol	seq.5312.49	APOE	lm	0.370047	0.0129838	1.77934e-166	0.329612	0.0799754	3.76547e-05	0.403232	0.0367254	4.78847e-28
Risk factor	Lipids	Total cholesterol	s_chol	seq.5452.71	ASGR1	lm	-0.12001	0.015492	1.1219e-14	0.138107	0.0398625	0.00053105	-0.0927038	0.0356758	0.00936312
Risk factor	Lipids	Total cholesterol	s_chol	seq.5736.1	TREML2	lm	-0.115342	0.0134143	1.04791e-17	0.0137501	0.00314879	1.2608e-05	-0.128287	0.0441446	0.00366001
Risk factor	Lipids	Total cholesterol	s_chol	seq.5900.11	HINT1	lm	-0.107207	0.0137323	6.999e-15	0.0345553	0.0115735	0.00282894	-0.111036	0.0348893	0.00146003
Risk factor	Lipids	Total cholesterol	s_chol	seq.6431.68	PCYOX1	lm	0.334461	0.0129377	5.80414e-139	0.0140907	0.00259649	5.73638e-08	0.257223	0.0421634	1.05654e-09
Risk factor	Lipids	Total cholesterol	s_chol	seq.7787.25	LILRA5	lm	-0.110035	0.0134349	3.23121e-16	-0.0255	0.00844718	0.00253815	-0.126077	0.0394413	0.00139065
Risk factor	Lipids	Total cholesterol	s_chol	seq.7905.30	HP	lm	-0.0782941	0.0133576	4.86419e-09	-0.0565615	0.00667587	2.40125e-17	-0.21589	0.0547494	8.03894e-05
Risk factor	Lipids	Total cholesterol	s_chol	seq.8246.9	PCSK9	lm	0.159622	0.0152477	2.11511e-25	0.320015	0.0431901	1.26837e-13	0.524816	0.0382737	8.5848e-43
Risk factor	Lipids	Total cholesterol	s_chol	seq.8264.43	DLL1	lm	-0.1179	0.0147021	1.29539e-15	-0.0515513	0.0166162	0.00191912	-0.111663	0.0352995	0.00155989
Risk factor	Lipids	Total cholesterol	s_chol	seq.8766.29	LILRA5	lm	-0.14749	0.0138944	4.5984e-26	-0.0284897	0.00788667	0.000303389	-0.127866	0.03806	0.000780591
Risk factor	Lipids	Total cholesterol	s_chol	seq.9278.9	CXCL12	lm	-0.180579	0.0134613	2.21547e-40	-0.047158	0.014566	0.00120565	-0.10748	0.0372201	0.00388087
Risk factor	Lipids	Total cholesterol	s_chol	seq.9357.4	CREG1	lm	-0.0700314	0.0132689	1.35839e-07	0.0126538	0.00453509	0.00526776	-0.15695	0.0379297	3.50448e-05
Risk factor	Lipids	Total cholesterol	s_chol	seq.9380.2	PLA2G12B	lm	0.32281	0.0128922	6.10766e-131	0.0273596	0.00960601	0.00439705	0.334423	0.0396477	3.31588e-17
Risk factor	Lipids	non-HDL cholesterol	non_hdl_chol	seq.11318.20	APOA5	lm	-0.0861859	0.0137025	3.43088e-10	-0.326822	0.0485455	1.6703e-11	-0.310026	0.0383442	6.19971e-16
Risk factor	Lipids	non-HDL cholesterol	non_hdl_chol	seq.15449.33	TIMD4	lm	-0.114451	0.0130704	2.66102e-18	-0.143942	0.0212705	1.31287e-11	-0.149182	0.0435195	0.000608186
Risk factor	Lipids	non-HDL cholesterol	non_hdl_chol	seq.15468.14	CFHR1	lm	-0.0946896	0.0135544	3.17616e-12	0.0113254	0.00308512	0.000241625	-0.121074	0.0361361	0.000806632
Risk factor	Lipids	non-HDL cholesterol	non_hdl_chol	seq.5231.79	PCSK9	lm	0.143237	0.0149728	1.6428e-21	0.325095	0.0404023	8.52439e-16	0.465468	0.0396058	6.85455e-32
Risk factor	Lipids	non-HDL cholesterol	non_hdl_chol	seq.5312.49	APOE	lm	0.278523	0.0132595	3.35662e-94	0.444449	0.103474	1.74488e-05	0.30618	0.0368868	1.03649e-16
Risk factor	Lipids	non-HDL cholesterol	non_hdl_chol	seq.6431.68	PCYOX1	lm	0.246903	0.0131597	4.08419e-76	0.0109938	0.00285	0.000114564	0.204165	0.0422143	1.32216e-06
Risk factor	Lipids	non-HDL cholesterol	non_hdl_chol	seq.8007.19	CTSB	lm	-0.11333	0.014124	1.24772e-15	0.0186991	0.00361945	2.38805e-07	-0.119831	0.0393122	0.00230235
Risk factor	Lipids	non-HDL cholesterol	non_hdl_chol	seq.8246.9	PCSK9	lm	0.177392	0.0150527	1.14866e-31	0.34903	0.0464385	5.64941e-14	0.467336	0.0385341	7.51713e-34
Risk factor	Kidney function	eGFR	egfr	seq.11436.6	INA	lm	-4.55056	0.201905	1.52173e-107	-0.0138456	0.00346141	6.33425e-05	-1.13525	0.345124	0.00100403
Risk factor	Kidney function	eGFR	egfr	seq.12370.30	APOF	lm	-4.7633	0.203644	2.72337e-115	0.00753078	0.00249981	0.00259069	-1.50689	0.38634	9.60261e-05
Risk factor	Kidney function	eGFR	egfr	seq.13123.3	FLRT3	lm	-2.28272	0.208188	1.11061e-27	-0.00209075	0.000384851	5.55335e-08	-1.74354	0.712028	0.0143373
Risk factor	Kidney function	eGFR	egfr	seq.13669.6	FGFR3	lm	-3.42928	0.2045	1.49251e-61	-0.00552101	0.00165581	0.000855073	-1.22702	0.366789	0.000821952
Risk factor	Kidney function	eGFR	egfr	seq.13676.46	INHBB	lm	-3.79581	0.207934	2.83061e-72	-0.00777464	0.00142876	5.28212e-08	-1.35334	0.460885	0.00332038
Risk factor	Kidney function	eGFR	egfr	seq.14655.1	DNAJC17	lm	-1.66358	0.20756	1.34156e-15	-0.0175662	0.00379809	3.74598e-06	-0.867085	0.338952	0.0105236
Risk factor	Kidney function	eGFR	egfr	seq.15472.16	LRP11	lm	-6.33998	0.192354	4.25114e-217	0.0016186	0.000459918	0.000432662	-2.56712	0.3689	3.43079e-12
Risk factor	Kidney function	eGFR	egfr	seq.15511.37	NPTXR	lm	-3.82603	0.199465	2.30294e-79	0.00188988	0.000637342	0.00302434	-1.68693	0.366296	4.11744e-06
Risk factor	Kidney function	eGFR	egfr	seq.15633.6	RBP4	lm	-6.75664	0.185351	4.36144e-260	0.0081753	0.00234511	0.000490108	-2.20833	0.382404	7.70137e-09
Risk factor	Kidney function	eGFR	egfr	seq.15644.1	BTD	lm	1.36915	0.218834	4.24224e-10	0.00185794	0.00035686	1.92596e-07	1.2259	0.477682	0.0102775
Risk factor	Kidney function	eGFR	egfr	seq.15686.49	INHBC	lm	-1.10745	0.204467	6.35008e-08	-0.00191109	0.000307043	4.84137e-10	-4.76328	1.94189	0.0141705
Risk factor	Kidney function	eGFR	egfr	seq.17151.84	IRF3	lm	-4.9479	0.200828	4.73584e-127	-0.00487463	0.00149127	0.00108015	-1.34841	0.334155	5.45379e-05
Risk factor	Kidney function	eGFR	egfr	seq.18174.79	PDCD6IP	lm	3.26677	0.206066	2.40587e-55	0.00316112	0.000986462	0.00135295	1.10522	0.341576	0.00121369
Risk factor	Kidney function	eGFR	egfr	seq.18864.7	PRSS3	lm	-3.09996	0.198711	1.08089e-53	0.00291497	0.00088074	0.000934003	-1.28527	0.477577	0.00711892
Risk factor	Kidney function	eGFR	egfr	seq.21391.17	CGB3	lm	-4.03046	0.20628	3.51278e-82	-0.00637457	0.00200725	0.00149434	-1.46794	0.345095	2.10242e-05
Risk factor	Kidney function	eGFR	egfr	seq.21437.77	MGMT	lm	-1.30597	0.202247	1.16001e-10	-0.00144042	0.000325429	9.5905e-06	-1.28897	0.53996	0.0169795
Risk factor	Kidney function	eGFR	egfr	seq.2201.17	COL18A1	lm	-7.73758	0.189469	0	0.00611721	0.00167961	0.000270494	-1.97508	0.382544	2.42989e-07
Risk factor	Kidney function	eGFR	egfr	seq.22816.4	TRIM54	lm	3.08958	0.207267	2.88613e-49	0.0450661	0.00314415	1.3546e-46	0.894585	0.35626	0.0120374
Risk factor	Kidney function	eGFR	egfr	seq.23278.13	MRPL12	lm	-3.78651	0.200776	7.25162e-77	-0.0154846	0.00309691	5.73303e-07	-1.39883	0.341036	4.10122e-05
Risk factor	Kidney function	eGFR	egfr	seq.24216.30	AAMDC	lm	-2.55488	0.227186	5.14767e-29	0.00119849	0.00037383	0.0013461	-1.42713	0.328739	1.41691e-05
Risk factor	Kidney function	eGFR	egfr	seq.25064.34	INPP4A	lm	1.19299	0.203124	4.53114e-09	-0.010568	0.00243877	1.46868e-05	0.949055	0.357406	0.00792146
Risk factor	Kidney function	eGFR	egfr	seq.2635.61	LAYN	lm	-5.92658	0.215868	2.41344e-155	-0.0124492	0.00355692	0.000465258	-1.39682	0.332735	2.69287e-05
Risk factor	Kidney function	eGFR	egfr	seq.3799.11	CA3	lm	-4.22844	0.20956	2.5094e-87	0.00697975	0.00209954	0.000886052	-2.2873	0.377675	1.39329e-09
Risk factor	Kidney function	eGFR	egfr	seq.5630.48	CD300A	lm	-5.2394	0.201013	4.1569e-141	0.00152741	0.000471701	0.00120332	-1.79592	0.338382	1.11218e-07
Risk factor	Kidney function	eGFR	egfr	seq.6086.15	CHRDL2	lm	-2.72431	0.204315	6.33175e-40	0.00370568	0.000938891	7.91807e-05	-1.58614	0.351475	6.39746e-06
Risk factor	Kidney function	eGFR	egfr	seq.6461.54	APOC3	lm	-3.9116	0.197576	2.99218e-84	0.00481146	0.00131953	0.000266007	-1.23601	0.398454	0.00192208
Risk factor	Kidney function	eGFR	egfr	seq.6462.12	TIMP4	lm	-2.70527	0.207563	2.99508e-38	0.00304812	0.0010081	0.00249759	-1.23176	0.362554	0.000680168
Risk factor	Kidney function	eGFR	egfr	seq.6520.87	MGP	lm	-3.61552	0.202401	2.27321e-69	-0.00385787	0.00103724	0.000199732	-1.09995	0.35827	0.00213927
Risk factor	Kidney function	eGFR	egfr	seq.6713.4	LRP11	lm	-5.58854	0.195931	1.0099e-166	0.00158894	0.000488442	0.00114161	-1.93761	0.370676	1.72061e-07
Risk factor	Kidney function	eGFR	egfr	seq.7831.39	RBP4	lm	-6.70276	0.187535	4.17731e-251	0.00941731	0.00238164	7.68125e-05	-2.44716	0.366678	2.49157e-11
Risk factor	Kidney function	eGFR	egfr	seq.8264.43	DLL1	lm	-5.96562	0.191065	8.89997e-197	-0.0114033	0.00350871	0.00115405	-2.13554	0.364579	4.69762e-09
Risk factor	Kidney function	eGFR	egfr	seq.8330.1	LRP11	lm	-5.587	0.199126	9.70971e-162	0.00206934	0.000549728	0.00016702	-2.15382	0.363773	3.20427e-09
Risk factor	Kidney function	eGFR	egfr	seq.8480.29	EFEMP1	lm	-3.82521	0.223639	6.73571e-64	-0.00593266	0.00169616	0.000469292	-1.30313	0.324472	5.91517e-05
