## Supplementary Table 13 for "Systematic comparison of observational and Mendelian Randomization estimates for cardiometabolic proteomic signatures"

### Sheet: secondary_mr_res_overlap_both
Supplementary Table 13: Overlap between forward and reverse MR analyses.
Among the 1925 SOMAmer-phenotype pairs identified in the secondary forward MR analysis, 193 (10%) were also significant in the reverse direction. Furthermore, 143 (76%) pairs were also significant in the primary forward analysis
Columns Has coding variant, Agreement, and Identified in primary analysis take the value 1 if the cis-instrument includes a coding variant, if the observational and reverse MR estimate have the same direction, and if the SOMAmer-phenotype pair was identified in the primary forward MR analysis, respectively.
Trait	Group	Phenotype	Event	SOMAmer	Entres Gene Symbol	Has coding variant	Agreement	Identified in primary analysis
Disease	Atherosclerosis	Coronary artery disease (incident)	chdeventa	seq.5231.79	PCSK9	1	1	0
Disease	Atherosclerosis	Coronary artery disease (incident)	chdeventa	seq.8246.9	PCSK9	1	1	0
Disease	Atherosclerosis	Myocardial infarction (incident)	mieventa	seq.5231.79	PCSK9	1	1	0
Disease	Atherosclerosis	Myocardial infarction (incident)	mieventa	seq.8246.9	PCSK9	1	1	0
Risk factor	Blood pressure	Diastolic blood pressure	did	seq.15559.5	ANTXR2	0	1	0
Risk factor	Lipids	HDL cholesterol	s_hdlc2	seq.10391.1	ANGPTL3	1	1	1
Risk factor	Lipids	HDL cholesterol	s_hdlc2	seq.10499.1	TMEM106A	0	1	0
Risk factor	Lipids	HDL cholesterol	s_hdlc2	seq.10833.64	HHIP	1	0	1
Risk factor	Lipids	HDL cholesterol	s_hdlc2	seq.11142.11	ANGPTL1	0	1	1
Risk factor	Lipids	HDL cholesterol	s_hdlc2	seq.11318.20	APOA5	0	1	1
Risk factor	Lipids	HDL cholesterol	s_hdlc2	seq.12534.10	CALCOCO2	1	0	0
Risk factor	Lipids	HDL cholesterol	s_hdlc2	seq.13622.16	PPP2R5A	0	0	1
Risk factor	Lipids	HDL cholesterol	s_hdlc2	seq.15475.4	PLTP	0	1	1
Risk factor	Lipids	HDL cholesterol	s_hdlc2	seq.15491.20	CD248	0	0	1
Risk factor	Lipids	HDL cholesterol	s_hdlc2	seq.15513.108	PRSS8	0	1	1
Risk factor	Lipids	HDL cholesterol	s_hdlc2	seq.15686.49	INHBC	1	1	1
Risk factor	Lipids	HDL cholesterol	s_hdlc2	seq.18398.1	AKR1D1	0	1	1
Risk factor	Lipids	HDL cholesterol	s_hdlc2	seq.19617.5	PTGR1	0	1	1
Risk factor	Lipids	HDL cholesterol	s_hdlc2	seq.20585.5	CD300LG	1	1	1
Risk factor	Lipids	HDL cholesterol	s_hdlc2	seq.21439.37	HCLS1	1	1	1
Risk factor	Lipids	HDL cholesterol	s_hdlc2	seq.21497.32	HYOU1	0	1	1
Risk factor	Lipids	HDL cholesterol	s_hdlc2	seq.22367.17	C11orf49	0	1	1
Risk factor	Lipids	HDL cholesterol	s_hdlc2	seq.23148.100	LIPG	0	1	1
Risk factor	Lipids	HDL cholesterol	s_hdlc2	seq.23200.25	C1QTNF4	0	1	1
Risk factor	Lipids	HDL cholesterol	s_hdlc2	seq.24664.3	EMC10	0	0	1
Risk factor	Lipids	HDL cholesterol	s_hdlc2	seq.3059.50	TNFSF13B	0	1	1
Risk factor	Lipids	HDL cholesterol	s_hdlc2	seq.3181.50	CTSS	1	1	1
Risk factor	Lipids	HDL cholesterol	s_hdlc2	seq.3285.23	C1R	0	1	1
Risk factor	Lipids	HDL cholesterol	s_hdlc2	seq.4141.79	CXCL10	0	1	1
Risk factor	Lipids	HDL cholesterol	s_hdlc2	seq.5028.59	CD163	0	1	1
Risk factor	Lipids	HDL cholesterol	s_hdlc2	seq.5091.28	LILRB2	1	1	0
Risk factor	Lipids	HDL cholesterol	s_hdlc2	seq.5633.65	LILRB2	1	1	1
Risk factor	Lipids	HDL cholesterol	s_hdlc2	seq.5744.12	MENT	1	1	1
Risk factor	Lipids	HDL cholesterol	s_hdlc2	seq.6256.9	LY6G6C	0	1	1
Risk factor	Lipids	HDL cholesterol	s_hdlc2	seq.6342.10	NPNT	0	0	0
Risk factor	Lipids	HDL cholesterol	s_hdlc2	seq.6388.21	CCDC126	0	0	1
Risk factor	Lipids	HDL cholesterol	s_hdlc2	seq.6391.52	LILRA3	1	1	1
Risk factor	Lipids	HDL cholesterol	s_hdlc2	seq.6448.36	SEMA3C	0	1	1
Risk factor	Lipids	HDL cholesterol	s_hdlc2	seq.7994.41	ERO1B	0	1	1
Risk factor	Lipids	HDL cholesterol	s_hdlc2	seq.8262.20	APOD	0	1	1
Risk factor	Lipids	HDL cholesterol	s_hdlc2	seq.8687.26	TMEM106B	0	1	1
Risk factor	Lipids	HDL cholesterol	s_hdlc2	seq.9017.58	LCT	1	0	1
Risk factor	Lipids	HDL cholesterol	s_hdlc2	seq.9380.2	PLA2G12B	0	1	1
Risk factor	Lipids	HDL cholesterol	s_hdlc2	seq.9742.59	DDX39B	0	1	1
Risk factor	Lipids	LDL cholesterol	s_ldl	seq.10382.1	ANGPTL3	0	0	0
Risk factor	Lipids	LDL cholesterol	s_ldl	seq.11318.20	APOA5	0	1	0
Risk factor	Lipids	LDL cholesterol	s_ldl	seq.15468.14	CFHR1	0	0	1
Risk factor	Lipids	LDL cholesterol	s_ldl	seq.19365.11	BCAT2	1	1	0
Risk factor	Lipids	LDL cholesterol	s_ldl	seq.4499.21	PDGFA	0	0	0
Risk factor	Lipids	LDL cholesterol	s_ldl	seq.5231.79	PCSK9	1	1	1
Risk factor	Lipids	LDL cholesterol	s_ldl	seq.5312.49	APOE	0	1	1
Risk factor	Lipids	LDL cholesterol	s_ldl	seq.6431.68	PCYOX1	0	1	1
Risk factor	Lipids	LDL cholesterol	s_ldl	seq.8007.19	CTSB	1	0	0
Risk factor	Lipids	LDL cholesterol	s_ldl	seq.8246.9	PCSK9	1	1	1
Risk factor	Lipids	LDL cholesterol	s_ldl	seq.9253.52	ABO	1	1	0
Risk factor	Lipids	LDL cholesterol	s_ldl	seq.9380.2	PLA2G12B	0	1	1
Risk factor	Blood pressure	Systolic blood pressure	sys	seq.10396.6	MCL1	0	1	0
Risk factor	Blood pressure	Systolic blood pressure	sys	seq.10940.25	SRL	0	1	0
Risk factor	Blood pressure	Systolic blood pressure	sys	seq.11436.6	INA	0	1	0
Risk factor	Blood pressure	Systolic blood pressure	sys	seq.13943.38	DPY30	0	1	0
Risk factor	Blood pressure	Systolic blood pressure	sys	seq.15559.5	ANTXR2	0	0	0
Risk factor	Blood pressure	Systolic blood pressure	sys	seq.15640.54	TAGLN	0	1	1
Risk factor	Blood pressure	Systolic blood pressure	sys	seq.16751.15	NPPB	0	0	0
Risk factor	Blood pressure	Systolic blood pressure	sys	seq.4976.57	CRK	0	1	0
Risk factor	Blood pressure	Systolic blood pressure	sys	seq.6256.9	LY6G6C	0	1	0
Risk factor	Blood pressure	Systolic blood pressure	sys	seq.6414.8	OAF	1	1	0
Risk factor	Blood pressure	Systolic blood pressure	sys	seq.7655.11	NPPB	0	0	1
Risk factor	Blood pressure	Systolic blood pressure	sys	seq.7928.183	TPST1	0	0	0
Risk factor	Blood pressure	Systolic blood pressure	sys	seq.8264.43	DLL1	0	0	0
Risk factor	Blood pressure	Systolic blood pressure	sys	seq.9742.59	DDX39B	0	1	0
Risk factor	Blood pressure	Systolic blood pressure	sys	seq.9756.6	TAGLN	0	1	1
Risk factor	Lipids	Total cholesterol	s_chol	seq.11318.20	APOA5	0	0	1
Risk factor	Lipids	Total cholesterol	s_chol	seq.13622.16	PPP2R5A	0	0	1
Risk factor	Lipids	Total cholesterol	s_chol	seq.15449.33	TIMD4	0	1	1
Risk factor	Lipids	Total cholesterol	s_chol	seq.15468.14	CFHR1	0	0	1
Risk factor	Lipids	Total cholesterol	s_chol	seq.15573.110	NCAN	1	1	1
Risk factor	Lipids	Total cholesterol	s_chol	seq.17514.48	RAB21	1	1	1
Risk factor	Lipids	Total cholesterol	s_chol	seq.17686.27	TBCB	0	1	1
Risk factor	Lipids	Total cholesterol	s_chol	seq.19365.11	BCAT2	1	1	0
Risk factor	Lipids	Total cholesterol	s_chol	seq.19557.3	KLB	1	0	0
Risk factor	Lipids	Total cholesterol	s_chol	seq.20576.71	FZD7	0	0	1
Risk factor	Lipids	Total cholesterol	s_chol	seq.21797.4	HLA-C	1	1	1
Risk factor	Lipids	Total cholesterol	s_chol	seq.22816.4	TRIM54	0	1	1
Risk factor	Lipids	Total cholesterol	s_chol	seq.2730.58	MICA	1	1	0
Risk factor	Lipids	Total cholesterol	s_chol	seq.3054.3	HP	1	1	1
Risk factor	Lipids	Total cholesterol	s_chol	seq.3293.2	CD5L	1	1	1
Risk factor	Lipids	Total cholesterol	s_chol	seq.3434.34	FN1	0	1	1
Risk factor	Lipids	Total cholesterol	s_chol	seq.3435.53	FN1	0	1	1
Risk factor	Lipids	Total cholesterol	s_chol	seq.3593.72	CASP3	0	1	1
Risk factor	Lipids	Total cholesterol	s_chol	seq.4499.21	PDGFA	0	0	0
Risk factor	Lipids	Total cholesterol	s_chol	seq.5231.79	PCSK9	1	1	1
Risk factor	Lipids	Total cholesterol	s_chol	seq.5312.49	APOE	0	1	1
Risk factor	Lipids	Total cholesterol	s_chol	seq.5736.1	TREML2	1	0	1
Risk factor	Lipids	Total cholesterol	s_chol	seq.5900.11	HINT1	0	0	1
Risk factor	Lipids	Total cholesterol	s_chol	seq.6431.68	PCYOX1	0	1	1
Risk factor	Lipids	Total cholesterol	s_chol	seq.6957.14	PNLIPRP2	1	1	0
Risk factor	Lipids	Total cholesterol	s_chol	seq.7787.25	LILRA5	1	1	1
Risk factor	Lipids	Total cholesterol	s_chol	seq.7905.30	HP	1	1	1
Risk factor	Lipids	Total cholesterol	s_chol	seq.8246.9	PCSK9	1	1	1
Risk factor	Lipids	Total cholesterol	s_chol	seq.8264.43	DLL1	0	1	1
Risk factor	Lipids	Total cholesterol	s_chol	seq.8766.29	LILRA5	1	1	1
Risk factor	Lipids	Total cholesterol	s_chol	seq.9015.1	PRG3	0	0	0
Risk factor	Lipids	Total cholesterol	s_chol	seq.9253.52	ABO	1	1	0
Risk factor	Lipids	Total cholesterol	s_chol	seq.9278.9	CXCL12	0	1	1
Risk factor	Lipids	Total cholesterol	s_chol	seq.9380.2	PLA2G12B	0	1	1
Risk factor	Lipids	Triglycerides	s_tg	seq.10499.1	TMEM106A	0	1	0
Risk factor	Lipids	Triglycerides	s_tg	seq.11142.11	ANGPTL1	0	1	1
Risk factor	Lipids	Triglycerides	s_tg	seq.11318.20	APOA5	0	1	1
Risk factor	Lipids	Triglycerides	s_tg	seq.12446.49	GSTA1	0	0	1
Risk factor	Lipids	Triglycerides	s_tg	seq.13083.18	VARS1	0	1	1
Risk factor	Lipids	Triglycerides	s_tg	seq.15391.114	GAS6	0	1	1
Risk factor	Lipids	Triglycerides	s_tg	seq.15449.33	TIMD4	0	1	1
Risk factor	Lipids	Triglycerides	s_tg	seq.15491.20	CD248	0	0	1
Risk factor	Lipids	Triglycerides	s_tg	seq.15513.108	PRSS8	0	1	1
Risk factor	Lipids	Triglycerides	s_tg	seq.15686.49	INHBC	1	1	1
Risk factor	Lipids	Triglycerides	s_tg	seq.16916.19	SLITRK6	0	1	1
Risk factor	Lipids	Triglycerides	s_tg	seq.18814.21	INHBA|INHBC	0	1	1
Risk factor	Lipids	Triglycerides	s_tg	seq.19238.12	GLUL	0	1	0
Risk factor	Lipids	Triglycerides	s_tg	seq.20585.5	CD300LG	1	1	1
Risk factor	Lipids	Triglycerides	s_tg	seq.21567.214	C1QTNF4	1	1	1
Risk factor	Lipids	Triglycerides	s_tg	seq.23200.25	C1QTNF4	0	1	1
Risk factor	Lipids	Triglycerides	s_tg	seq.25080.16	UGT2B15	0	1	1
Risk factor	Lipids	Triglycerides	s_tg	seq.2937.10	APOE	0	0	1
Risk factor	Lipids	Triglycerides	s_tg	seq.3054.3	HP	1	1	0
Risk factor	Lipids	Triglycerides	s_tg	seq.4929.55	SHBG	1	1	1
Risk factor	Lipids	Triglycerides	s_tg	seq.5036.50	TNFAIP6	1	1	1
Risk factor	Lipids	Triglycerides	s_tg	seq.5353.89	IL1RN	1	1	1
Risk factor	Lipids	Triglycerides	s_tg	seq.5452.71	ASGR1	1	1	1
Risk factor	Lipids	Triglycerides	s_tg	seq.5532.53	FGFR1	0	0	1
Risk factor	Lipids	Triglycerides	s_tg	seq.6382.17	MANBA	0	1	1
Risk factor	Lipids	Triglycerides	s_tg	seq.6414.8	OAF	1	1	1
Risk factor	Lipids	Triglycerides	s_tg	seq.6470.19	FBLN1	0	0	1
Risk factor	Lipids	Triglycerides	s_tg	seq.7050.5	NEGR1	0	1	1
Risk factor	Lipids	Triglycerides	s_tg	seq.7757.5	HLA-DQA2	1	1	0
Risk factor	Lipids	Triglycerides	s_tg	seq.7905.30	HP	1	1	0
Risk factor	Lipids	Triglycerides	s_tg	seq.7909.37	SHBG	1	1	1
Risk factor	Lipids	Triglycerides	s_tg	seq.7948.129	GLTPD2	1	1	1
Risk factor	Lipids	Triglycerides	s_tg	seq.9829.91	SULT2A1	0	1	1
Risk factor	Lipids	non-HDL cholesterol	non_hdl_chol	seq.11318.20	APOA5	0	1	1
Risk factor	Lipids	non-HDL cholesterol	non_hdl_chol	seq.15449.33	TIMD4	0	1	1
Risk factor	Lipids	non-HDL cholesterol	non_hdl_chol	seq.15468.14	CFHR1	0	0	1
Risk factor	Lipids	non-HDL cholesterol	non_hdl_chol	seq.15573.110	NCAN	1	1	0
Risk factor	Lipids	non-HDL cholesterol	non_hdl_chol	seq.19557.3	KLB	1	1	0
Risk factor	Lipids	non-HDL cholesterol	non_hdl_chol	seq.4499.21	PDGFA	0	0	0
Risk factor	Lipids	non-HDL cholesterol	non_hdl_chol	seq.5231.79	PCSK9	1	1	1
Risk factor	Lipids	non-HDL cholesterol	non_hdl_chol	seq.5312.49	APOE	0	1	1
Risk factor	Lipids	non-HDL cholesterol	non_hdl_chol	seq.6431.68	PCYOX1	0	1	1
Risk factor	Lipids	non-HDL cholesterol	non_hdl_chol	seq.8246.9	PCSK9	1	1	1
Risk factor	Kidney function	eGFR	egfr	seq.11436.6	INA	0	1	1
Risk factor	Kidney function	eGFR	egfr	seq.12370.30	APOF	0	0	1
Risk factor	Kidney function	eGFR	egfr	seq.13669.6	FGFR3	1	1	1
Risk factor	Kidney function	eGFR	egfr	seq.13676.46	INHBB	0	1	1
Risk factor	Kidney function	eGFR	egfr	seq.15472.16	LRP11	1	0	1
Risk factor	Kidney function	eGFR	egfr	seq.15633.6	RBP4	0	0	1
Risk factor	Kidney function	eGFR	egfr	seq.17151.84	IRF3	1	1	1
Risk factor	Kidney function	eGFR	egfr	seq.18174.79	PDCD6IP	0	1	1
Risk factor	Kidney function	eGFR	egfr	seq.18864.7	PRSS3	0	0	1
Risk factor	Kidney function	eGFR	egfr	seq.21391.17	CGB3	0	1	1
Risk factor	Kidney function	eGFR	egfr	seq.2201.17	COL18A1	0	0	1
Risk factor	Kidney function	eGFR	egfr	seq.23278.13	MRPL12	0	1	1
Risk factor	Kidney function	eGFR	egfr	seq.24216.30	AAMDC	1	0	1
Risk factor	Kidney function	eGFR	egfr	seq.25064.34	INPP4A	0	0	1
Risk factor	Kidney function	eGFR	egfr	seq.2635.61	LAYN	0	1	1
Risk factor	Kidney function	eGFR	egfr	seq.3799.11	CA3	0	0	1
Risk factor	Kidney function	eGFR	egfr	seq.5630.48	CD300A	1	0	1
Risk factor	Kidney function	eGFR	egfr	seq.6086.15	CHRDL2	1	0	1
Risk factor	Kidney function	eGFR	egfr	seq.6461.54	APOC3	0	0	1
Risk factor	Kidney function	eGFR	egfr	seq.6462.12	TIMP4	0	0	1
Risk factor	Kidney function	eGFR	egfr	seq.6520.87	MGP	0	1	1
Risk factor	Kidney function	eGFR	egfr	seq.6713.4	LRP11	1	0	1
Risk factor	Kidney function	eGFR	egfr	seq.7831.39	RBP4	0	0	1
Risk factor	Kidney function	eGFR	egfr	seq.8262.20	APOD	0	1	0
Risk factor	Kidney function	eGFR	egfr	seq.8264.43	DLL1	0	1	1
Risk factor	Kidney function	eGFR	egfr	seq.8330.1	LRP11	0	0	1
Risk factor	Kidney function	eGFR	egfr	seq.8480.29	EFEMP1	0	1	1
Risk factor	Anthropomorphic	Body mass index	bmi	seq.11514.196	CD59	0	1	0
Risk factor	Anthropomorphic	Body mass index	bmi	seq.13083.18	VARS1	0	0	1
Risk factor	Anthropomorphic	Body mass index	bmi	seq.15559.5	ANTXR2	0	0	1
Risk factor	Anthropomorphic	Body mass index	bmi	seq.16780.6	HSPA1A	1	1	1
Risk factor	Anthropomorphic	Body mass index	bmi	seq.16803.4	CALB2	0	1	1
Risk factor	Anthropomorphic	Body mass index	bmi	seq.20576.71	FZD7	0	0	0
Risk factor	Anthropomorphic	Body mass index	bmi	seq.20915.68	NECAP2	0	1	0
Risk factor	Anthropomorphic	Body mass index	bmi	seq.23581.131	GHRL	1	1	1
Risk factor	Anthropomorphic	Body mass index	bmi	seq.24647.3	APOBEC2	0	0	1
Risk factor	Anthropomorphic	Body mass index	bmi	seq.24694.158	SLC9A3R1	1	1	0
Risk factor	Anthropomorphic	Body mass index	bmi	seq.25270.3	PML	0	0	1
Risk factor	Anthropomorphic	Body mass index	bmi	seq.2797.56	APOB	1	1	1
Risk factor	Anthropomorphic	Body mass index	bmi	seq.3029.52	CD209	1	0	1
Risk factor	Anthropomorphic	Body mass index	bmi	seq.3235.50	WFIKKN2	1	1	1
Disease	Atherosclerosis	Coronary artery disease (prevalent)	chdeventb	seq.5231.79	PCSK9	1	1	1
Disease	Atherosclerosis	Coronary artery disease (prevalent)	chdeventb	seq.8246.9	PCSK9	1	1	1
Disease	Atherosclerosis	Myocardial infarction (prevalent)	mieventb	seq.5231.79	PCSK9	1	1	1
Disease	Atherosclerosis	Myocardial infarction (prevalent)	mieventb	seq.8246.9	PCSK9	1	1	1
