## Supplementary Table 14 for "Systematic comparison of observational and Mendelian Randomization estimates for cardiometabolic proteomic signatures"

### Sheet: results_mr_forward_sig_enrichme
Supplementary Table S14. Forward MR enrichment in Bonferroni tail
For each phenotype, the table reports the log-odds ratio (LOR) of cis-enrichment. Fisher's exact test was used for phenotypes where empty cells were present
Trait	Group	Phenotype	Event	Estimate (log-odds ratio)	SE	Conf.low	Conf.high	Z-statistic	P	P < 0.05	Note
Disease	Arrhythmia	Atrial fibrillation (incident)	af_a	0.948	0.627	-0.281	2.18	1.51	0.131	0
Disease	Arrhythmia	Atrial fibrillation (prevalent)	afibprevalent	-1.12	0.481	-2.06	-0.179	-2.33	0.0197	1
Disease	Atherosclerosis	Coronary artery disease (incident)	chdeventa	1.12	0.619	-0.0914	2.33	1.81	0.0699	0
Disease	Atherosclerosis	Coronary artery disease (prevalent)	chdeventb	-0.186	0.382	-0.935	0.563	-0.487	0.626	0
Disease	Heart failure	Heart failure (incident)	chfregeventa	Inf					0.111	0	Tested with Fisher's exact test
Disease	Heart failure	Heart failure (prevalent)	chfregeventb	Inf					0.254	0	Tested with Fisher's exact test
Disease	Atherosclerosis	Myocardial infarction (incident)	mieventa	1.1	1.04	-0.933	3.14	1.06	0.288	0
Disease	Atherosclerosis	Myocardial infarction (prevalent)	mieventb	1.43	0.757	-0.0529	2.92	1.89	0.0587	0
Disease	Atherosclerosis	Stroke (incident)	strokeeventa	-Inf					1	0	Tested with Fisher's exact test
Disease	Atherosclerosis	Stroke (prevalent)	strokeeventb	2.72	0.804	1.14	4.29	3.38	0.000723	1
Disease	Diabetes	Type 2 diabetes (incident)	a2dm2	-1.17					0.366	0	Tested with Fisher's exact test
Disease	Diabetes	Type 2 diabetes (prevalent)	dm2	-1.45	0.522	-2.48	-0.432	-2.79	0.0053	1
Risk factor	Anthropomorphic	Body mass index	bmi	-0.311	0.199	-0.7	0.0785	-1.56	0.118	0
Risk factor	Blood pressure	Diastolic blood pressure	did	-1.3	0.72	-2.71	0.115	-1.8	0.0718	0
Risk factor	Blood pressure	Systolic blood pressure	sys	0.938	0.326	0.299	1.58	2.88	0.00404	1
Risk factor	Blood pressure	Pulse pressure	pulse_pressure	1.8	0.322	1.17	2.43	5.6	2.14e-08	1
Risk factor	Lipids	LDL cholesterol	s_ldl	-0.00818	0.163	-0.327	0.311	-0.0503	0.96	0
Risk factor	Lipids	HDL cholesterol	s_hdlc2	-0.012	0.15	-0.306	0.282	-0.08	0.936	0
Risk factor	Lipids	Triglycerides	s_tg	0.0177	0.144	-0.265	0.301	0.122	0.903	0
Risk factor	Lipids	Total cholesterol	s_chol	0.196	0.149	-0.0962	0.489	1.32	0.188	0
Risk factor	Lipids	non-HDL cholesterol	non_hdl_chol	-0.0854	0.17	-0.419	0.249	-0.501	0.616	0
Risk factor	Diabetes	Fasting glucose	s_glu	-0.331	0.679	-1.66	0.999	-0.488	0.625	0
Risk factor	Diabetes	Fasting insulin	s_insulin	-1.04	0.421	-1.86	-0.213	-2.47	0.0137	1
Risk factor	Diabetes	HbA1c	s_hba1c	2.06	1.1	-0.0839	4.21	1.88	0.0596	0
Risk factor	Kidney function	eGFR	egfr	0.0803	0.193	-0.299	0.459	0.415	0.678	0
