## Supplementary Table 15 for "Systematic comparison of observational and Mendelian Randomization estimates for cardiometabolic proteomic signatures"

### Sheet: results_mr_reverse_sig_enrichme
Supplementary Table S15. Reverse MR enrichment in Bonferroni tail
Trait	Group	Phenotype	Event	Estimate (log-odds ratio)	SE	Conf.low	Conf.high	Z-statistic	P	P < 0.05	Note
Disease	Arrhythmia	Atrial fibrillation (incident)	af_a	1.45	0.124	1.2	1.69	11.6	2.51e-31	1
Disease	Arrhythmia	Atrial fibrillation (prevalent)	afibprevalent	3.26	0.132	3	3.52	24.6	5.25e-134	1
Disease	Atherosclerosis	Coronary artery disease (incident)	chdeventa	4.12	0.432	3.27	4.96	9.54	1.36e-21	1
Disease	Atherosclerosis	Coronary artery disease (prevalent)	chdeventb	5.11	0.516	4.1	6.12	9.91	3.65e-23	1
Disease	Heart failure	Heart failure (incident)	chfregeventa							0	No significant hits
Disease	Heart failure	Heart failure (prevalent)	chfregeventb							0	No significant hits
Disease	Atherosclerosis	Myocardial infarction (incident)	mieventa	2.29	1.06	0.212	4.37	2.16	0.0308	1
Disease	Atherosclerosis	Myocardial infarction (prevalent)	mieventb	Inf					3.81e-35	1	Tested with Fisher's exact test
Disease	Atherosclerosis	Stroke (incident)	strokeeventa							0	No significant hits
Disease	Atherosclerosis	Stroke (prevalent)	strokeeventb							0	No significant hits
Disease	Diabetes	Type 2 diabetes (incident)	a2dm2	5.2	0.245	4.72	5.68	21.2	7.39e-100	1
Disease	Diabetes	Type 2 diabetes (prevalent)	dm2	5.01	0.289	4.45	5.58	17.3	2.1e-67	1
Risk factor	Anthropomorphic	Body mass index	bmi	1.66	0.0764	1.51	1.81	21.8	5.3e-105	1
Risk factor	Blood pressure	Diastolic blood pressure	did	-Inf					1	0	Tested with Fisher's exact test
Risk factor	Blood pressure	Systolic blood pressure	sys	3.07	0.183	2.71	3.43	16.8	2.33e-63	1
Risk factor	Blood pressure	Pulse pressure	pulse_pressure	6.53	0.387	5.77	7.29	16.9	9.46e-64	1
Risk factor	Lipids	LDL cholesterol	s_ldl	1.75	0.143	1.47	2.03	12.2	2.37e-34	1
Risk factor	Lipids	HDL cholesterol	s_hdlc2	2.06	0.0812	1.9	2.22	25.4	4.64e-142	1
Risk factor	Lipids	Triglycerides	s_tg	1.72	0.106	1.51	1.93	16.2	2.96e-59	1
Risk factor	Lipids	Total cholesterol	s_chol	1.72	0.0788	1.57	1.87	21.8	1.59e-105	1
Risk factor	Lipids	non-HDL cholesterol	non_hdl_chol	1.23	0.154	0.931	1.53	8.01	1.15e-15	1
Risk factor	Diabetes	Fasting glucose	s_glu	-Inf					1	0	Tested with Fisher's exact test
Risk factor	Diabetes	Fasting insulin	s_insulin	0.334	0.913	-1.46	2.12	0.365	0.715	0
Risk factor	Diabetes	HbA1c	s_hba1c	0.29	0.305	-0.309	0.888	0.949	0.343	0
Risk factor	Kidney function	eGFR	egfr	3.67	0.145	3.39	3.96	25.4	3.72e-142	1
