## Supplementary Table 20 for "Systematic comparison of observational and Mendelian Randomization estimates for cardiometabolic proteomic signatures"

### Sheet: Sheet1
Supplementary Table 20: Agreement ratios for phenotype groups, phenotypes, and harmonic-mean F-statistic (HMF) stratified by coding variant status
Group	Has coding variant	Total pairs	Mean agreement		Phenoype	Group	Variable	Has coding variant	Total pairs	Mean agreement		HMF decile	Has coding variant	Total pairs	Mean agreement
Anthropomorphic	No	28	0.464286		Atrial fibrillation (incident)	Arrhythmia	af_a	No	3	0.333333		0.1	No	59	0.457627
Anthropomorphic	Yes	15	0.666667		Atrial fibrillation (prevalent)	Arrhythmia	afibprevalent	No	1	0		0.1	Yes	3	0.666667
Arrhythmia	No	4	0.25		Atrial fibrillation (prevalent)	Arrhythmia	afibprevalent	Yes	3	0.666667		0.2	No	56	0.482143
Arrhythmia	Yes	3	0.666667		Coronary artery disease (incident)	Atherosclerosis	chdeventa	No	1	0		0.2	Yes	5	0.6
Atherosclerosis	No	7	0.428571		Coronary artery disease (incident)	Atherosclerosis	chdeventa	Yes	2	1		0.3	No	44	0.454545
Atherosclerosis	Yes	9	1		Coronary artery disease (prevalent)	Atherosclerosis	chdeventb	No	3	0.666667		0.3	Yes	17	0.764706
Blood pressure	No	21	0.333333		Coronary artery disease (prevalent)	Atherosclerosis	chdeventb	Yes	5	1		0.4	No	40	0.475
Blood pressure	Yes	5	0.4		Heart failure (incident)	Heart failure	chfregeventa	Yes	1	1		0.4	Yes	21	0.666667
Diabetes	No	6	0.5		Heart failure (prevalent)	Heart failure	chfregeventb	Yes	1	1		0.5	No	41	0.365854
Diabetes	Yes	2	0.5		Myocardial infarction (incident)	Atherosclerosis	mieventa	No	1	1		0.5	Yes	20	0.7
Heart failure	Yes	2	1		Myocardial infarction (prevalent)	Atherosclerosis	mieventb	Yes	2	1		0.6	No	33	0.515152
Kidney function	No	51	0.392157		Stroke (prevalent)	Atherosclerosis	strokeeventb	No	2	0		0.6	Yes	28	0.785714
Kidney function	Yes	23	0.478261		Type 2 diabetes (prevalent)	Diabetes	dm2	No	2	1		0.7	No	29	0.413793
Lipids	No	290	0.510345		Body mass index	Anthropomorphic	bmi	No	28	0.464286		0.7	Yes	32	0.5625
Lipids	Yes	145	0.710345		Body mass index	Anthropomorphic	bmi	Yes	15	0.666667		0.8	No	32	0.78125
					Systolic blood pressure	Blood pressure	sys	No	10	0.5		0.8	Yes	29	0.827586
					Systolic blood pressure	Blood pressure	sys	Yes	2	0.5		0.9	No	40	0.35
					Pulse pressure	Blood pressure	pulse_pressure	No	11	0.181818		0.9	Yes	21	0.47619
					Pulse pressure	Blood pressure	pulse_pressure	Yes	3	0.333333		1	No	33	0.575758
					LDL cholesterol	Lipids	s_ldl	No	49	0.44898		1	Yes	28	0.714286
					LDL cholesterol	Lipids	s_ldl	Yes	19	0.684211
					HDL cholesterol	Lipids	s_hdlc2	No	65	0.646154
					HDL cholesterol	Lipids	s_hdlc2	Yes	21	0.761905
					Triglycerides	Lipids	s_tg	No	76	0.526316
					Triglycerides	Lipids	s_tg	Yes	37	0.675676
					Total cholesterol	Lipids	s_chol	No	54	0.444444
					Total cholesterol	Lipids	s_chol	Yes	45	0.711111
					non-HDL cholesterol	Lipids	non_hdl_chol	No	46	0.434783
					non-HDL cholesterol	Lipids	non_hdl_chol	Yes	23	0.73913
					Fasting insulin	Diabetes	s_insulin	Yes	1	0
					HbA1c	Diabetes	s_hba1c	No	4	0.25
					HbA1c	Diabetes	s_hba1c	Yes	1	1
					eGFR	Kidney function	egfr	No	51	0.392157
					eGFR	Kidney function	egfr	Yes	23	0.478261
