## Supplementary Table 21 for "Systematic comparison of observational and Mendelian Randomization estimates for cardiometabolic proteomic signatures"

### Sheet: predicted_ratios
Supplementary Table 21: Comparison of observed and predicted directional agreement ratios by phenotype.
For each phenotype, the table reports the number of SOMAmer-phenotype pairs, the observed agreement ratio from the primary and secondary MR analyses (where available), and the posterior median and 95% credible interval estimated from the hierarchical Bayesian model.
Columns indicate whether the observed primary and secondary ratios fall within their respective posterior intervals, and whether they lie within the global agreement region (59%, CI: 51% to 65%) defined by the posterior distribution across all phenotypes.
*: Prevalent and Incident heart failure had no significant pairs in the secondary analysis.
							Predicted agreement (phenotype)			Predicted agreement (global)
Trait	Group	Phenotype	Variable	Total candidates	Observed agreement (primary)	Observed agreement (secondary)	Median	2.5% quantile	97.% quantile	Median	2.5% quantile	97.5% quantile	Observed agreement within 95% CI (primary)	Observed agreement within 95% CI (secondary)	Observed agreement within global region (primary)	Observed agreement within global region (secondary)
Disease	Arrhythmia	Atrial fibrillation (incident)	af_a	3	0.33	0.59	0.37	0.1	0.69	0.59	0.51	0.65	1	1	0	1
Disease	Arrhythmia	Atrial fibrillation (prevalent)	afibprevalent	4	0.5	0.45	0.59	0.4	0.83	0.59	0.51	0.65	1	1	0	0
Disease	Atherosclerosis	Coronary artery disease (incident)	chdeventa	3	0.67	0.63	0.61	0.33	0.88	0.59	0.51	0.65	1	1	0	1
Disease	Atherosclerosis	Coronary artery disease (prevalent)	chdeventb	8	0.88	0.52	0.75	0.56	0.91	0.59	0.51	0.65	1	0	0	1
Disease	Heart failure	Heart failure (incident)	chfregeventa	1	1	*	0.94	0.36	1	0.59	0.51	0.65	1	*	0	*
Disease	Heart failure	Heart failure (prevalent)	chfregeventb	1	1	*	0.94	0.36	1	0.59	0.51	0.65	1	*	0	*
Disease	Atherosclerosis	Myocardial infarction (incident)	mieventa	1	1	0.67	0.87	0.15	1	0.59	0.51	0.65	1	1	0	0
Disease	Atherosclerosis	Myocardial infarction (prevalent)	mieventb	2	1	0.67	0.98	0.74	1	0.59	0.51	0.65	1	0	0	0
Disease	Atherosclerosis	Stroke (prevalent)	strokeeventb	2	0	0.5	0.4	0.08	0.77	0.59	0.51	0.65	0	1	0	0
Disease	Diabetes	Type 2 diabetes (prevalent)	dm2	2	1	0.53	0.87	0.49	0.99	0.59	0.51	0.65	0	1	0	1
Risk factor	Anthropomorphic	Body mass index	bmi	43	0.53	0.52	0.52	0.42	0.62	0.59	0.51	0.65	1	1	1	1
Risk factor	Blood pressure	Systolic blood pressure	sys	12	0.5	0.52	0.43	0.27	0.61	0.59	0.51	0.65	1	1	0	1
Risk factor	Blood pressure	Pulse pressure	pulse_pressure	14	0.21	0.49	0.33	0.18	0.49	0.59	0.51	0.65	1	1	0	0
Risk factor	Lipids	LDL cholesterol	s_ldl	68	0.51	0.52	0.53	0.46	0.6	0.59	0.51	0.65	1	1	1	1
Risk factor	Lipids	HDL cholesterol	s_hdlc2	86	0.67	0.63	0.64	0.57	0.71	0.59	0.51	0.65	1	1	0	1
Risk factor	Lipids	Triglycerides	s_tg	113	0.58	0.6	0.57	0.51	0.63	0.59	0.51	0.65	1	1	1	1
Risk factor	Lipids	Total cholesterol	s_chol	99	0.57	0.56	0.57	0.51	0.63	0.59	0.51	0.65	1	1	1	1
Risk factor	Lipids	non-HDL cholesterol	non_hdl_chol	69	0.54	0.53	0.55	0.48	0.61	0.59	0.51	0.65	1	1	1	1
Risk factor	Diabetes	Fasting insulin	s_insulin	1	0	0.5	0.18	0	0.9	0.59	0.51	0.65	1	1	0	0
Risk factor	Diabetes	HbA1c	s_hba1c	5	0.4	0.2	0.42	0.21	0.62	0.59	0.51	0.65	1	0	0	0
Risk factor	Kidney function	eGFR	egfr	74	0.42	0.45	0.44	0.36	0.52	0.59	0.51	0.65	1	1	0	0
